# Distinct Gut Microbiome Signatures in Ethnically Diverse Populations within a Shared Urban Asian Geography

**DOI:** 10.64898/2026.02.06.26345736

**Authors:** Ruwen Zhou, Xiaotao Shen, Theresia H. Mina, Kajal R. Agrawal, Dorrain Y. Low, Jason Xing Kang, Jonathan J. Y. Teo, Shaun H. C. How, Benjamin C. C. Lam, Tong Wang, Chun-Wie Chong, The HELIOS Study Team, Joseph J. Y. Sung, Niranjan Nagarajan, Yusuf Ali, John C. Chambers, Sunny H. Wong

**Affiliations:** Lee Kong Chian School of Medicine, Nanyang Technological University, Singapore; School of Chemistry, Chemical Engineering and Biotechnology, Nanyang Technological University, Singapore, Singapore; Genome Institute of Singapore (GIS), Agency for Science, Technology and Research (A*STAR), Singapore; Integrated Care for Obesity & Diabetes, Khoo Teck Puat Hospital, Singapore; Department of Family Medicine, Changi General Hospital, Singapore; Department of Gastroenterology and Hepatology, Tan Tock Seng Hospital, Singapore; Department of Medicine and Therapeutics, Faculty of Medicine, The Chinese University of Hong Kong; Department of Biological Sciences, Purdue University, United States of America; Monash University Microbiome Research Centre, School of Pharmacy, Monash University Malaysia, Selangor, Malaysia; Department of Biochemistry, Yong Loo Lin School of Medicine, National University of Singapore, Singapore; Clinical Research Unit, Khoo Teck Puat Hospital, National Healthcare Group, Singapore; Precision Health Research (PRECISE), Singapore; Department of Epidemiology and Biostatistics, Imperial College London, United Kingdom

## Abstract

The gut microbiome composition varies across human populations, but its characteristics and determinants in a multi-ethnic setting remain incompletely understood. Singapore, a multicultural city-state, provides a context in which culturally diverse groups share a broadly similar built environment. Using the Health for Life in Singapore (HELIOS) cohort, we profiled the gut microbiome of ethnic Chinese, Indian, and Malay participants (n=861) who resided in the country. Despite substantial overlap in the overall microbial compositions, each group displayed distinct microbial signatures that paralleled culturally rooted dietary habits. Specifically, ethnic Indian participants showed enrichment of multiple *Bifidobacterium* species associated with greater intake of traditional grain-based staples such as idli and thosai; ethnic Malay participants exhibited higher abundance of *Ruminococcaceae* associated with coconut-and rice-based dishes; and ethnic Chinese participants had greater levels of *Bacteroides* associated with seafood- and meat-rich diets. These ethnicity-diet-microbiome relationships were further corroborated by additional data from two independent Malaysian cohorts (n=544), a cohort from the United States (n=210), and an *in vitro* microbial culture model showing selective *Bifidobacterium* expansion by a fermented rice-based batter. Analysis of fecal microbiome-based risk scores revealed ethnic gradients in colorectal neoplasia scores that mirrored population-level cancer incidence patterns. Together, these findings characterize gut microbiome variations across major Asian ethnicities residing in a shared urban environment, providing a reference for precision health strategies relevant to over two billion ethnically relevant people in the Asia-Pacific region and beyond.
