## Supplementary Table 1 for "Distinct Gut Microbiome Signatures in Ethnically Diverse Populations within a Shared Urban Asian Geography"

### Sheet: Supp_Table
Variable	Chinese	Indian	Malay
N	683	109	69
Age (years)	50.15 ± 11.57	50.86 ± 10.51	47.64 ± 10.80
BMI (kg/m²)	24.13 ± 4.36	27.61 ± 4.95	27.87 ± 5.04
Waist circumference (cm)	82.26 ± 11.49	92.08 ± 11.14	88.99 ± 12.29
Hip circumference (cm)	97.45 ± 8.14	104.18 ± 10.18	103.20 ± 10.22
Systolic Blood Pressure (mmHg)	121.42 ± 17.21	121.37 ± 16.90	123.00 ± 15.88
Diastolic Blood Pressure (mmHg)	75.19 ± 10.95	76.12 ± 9.79	76.58 ± 8.84
Heart Rate (bpm)	66.47 ± 9.81	68.53 ± 9.31	68.71 ± 10.46
Height (cm)	162.91 ± 8.14	162.94 ± 9.48	161.38 ± 8.60
Weight (kg)	64.42 ± 14.39	73.35 ± 14.84	72.98 ± 16.64
BMI group: Underweight (<18.5 kg/m²)	32 (4.7%)	1 (0.9%)	1 (1.4%)
BMI group: Normal (18.5-22.9 kg/m²)	296 (43.3%)	18 (16.5%)	11 (15.9%)
BMI group: Overweight (23.0-27.4 kg/m²)	211 (30.9%)	37 (33.9%)	25 (36.2%)
BMI group: Obese (≥27.5 kg/m²)	144 (21.1%)	53 (48.6%)	32 (46.4%)
