## Supplementary Table 3 for "Distinct Gut Microbiome Signatures in Ethnically Diverse Populations within a Shared Urban Asian Geography"

### Sheet: Cor_Pvals
Species	Food	Correlation	P_value	Significant
Bifidobacterium saguini	Poultry	-0.0443349	0.19502	FALSE
Bifidobacterium subtile	Poultry	-0.0265779	0.437393	FALSE
Bifidobacterium thermophilum	Poultry	-0.00484056	0.887541	FALSE
Bifidobacterium pseudolongum	Poultry	-0.0135869	0.691399	FALSE
Ligilactobacillus ruminis	Poultry	-0.0227224	0.506745	FALSE
Bifidobacterium eulemuris	Poultry	-0.0254424	0.457231	FALSE
Bifidobacterium lemurum	Poultry	-0.068257	0.0458863	TRUE
Bifidobacterium choerinum	Poultry	-0.0270753	0.42886	FALSE
Bifidobacterium catenulatum	Poultry	-0.0280249	0.412842	FALSE
Bifidobacterium sp. KRGSERBCFTRI	Poultry	-0.0414183	0.22607	FALSE
Bifidobacterium longum	Poultry	-0.0712107	0.0372469	TRUE
Parolsenella catena	Poultry	-0.0148201	0.665023	FALSE
Bdellovibrio bacteriovorus	Poultry	-0.0425007	0.21416	FALSE
Prevotella bryantii	Poultry	0.0204405	0.550357	FALSE
Bifidobacterium scardovii	Poultry	-0.0147778	0.665921	FALSE
Bifidobacterium imperatoris	Poultry	-0.029863	0.382863	FALSE
Megasphaera elsdenii	Poultry	-0.0856937	0.0121371	TRUE
Lactobacillus delbrueckii	Poultry	-0.00478499	0.888824	FALSE
Bifidobacterium angulatum	Poultry	-0.0533934	0.118527	FALSE
Prevotella melaninogenica	Poultry	9.27043e-05	0.997839	FALSE
Faecalibacterium prausnitzii	Poultry	0.0912529	0.00755124	TRUE
Phocaeicola vulgatus	Poultry	0.0680137	0.0466674	TRUE
Prevotella copri	Poultry	0.0444472	0.193891	FALSE
Bacteroides uniformis	Poultry	-0.0198301	0.562328	FALSE
Bifidobacterium adolescentis	Poultry	-0.0426844	0.212184	FALSE
Phocaeicola dorei	Poultry	-0.00804772	0.814119	FALSE
Blautia wexlerae	Poultry	0.0194211	0.570418	FALSE
Collinsella aerofaciens	Poultry	0.0115794	0.735136	FALSE
Bacteroides stercoris	Poultry	0.0365128	0.285942	FALSE
Bifidobacterium saguini	Red_meat	-0.0169863	0.619693	FALSE
Bifidobacterium subtile	Red_meat	-0.0302999	0.375937	FALSE
Bifidobacterium thermophilum	Red_meat	-0.0133501	0.69651	FALSE
Bifidobacterium pseudolongum	Red_meat	0.0228118	0.505075	FALSE
Ligilactobacillus ruminis	Red_meat	-0.0333736	0.329425	FALSE
Bifidobacterium eulemuris	Red_meat	-0.0235181	0.491975	FALSE
Bifidobacterium lemurum	Red_meat	-0.00775548	0.820752	FALSE
Bifidobacterium choerinum	Red_meat	0.00665945	0.84574	FALSE
Bifidobacterium catenulatum	Red_meat	-0.00282611	0.934198	FALSE
Bifidobacterium sp. KRGSERBCFTRI	Red_meat	0.00436073	0.898625	FALSE
Bifidobacterium longum	Red_meat	-0.0743141	0.0296996	TRUE
Parolsenella catena	Red_meat	-0.0163621	0.632616	FALSE
Bdellovibrio bacteriovorus	Red_meat	-0.0474945	0.165039	FALSE
Prevotella bryantii	Red_meat	0.0114803	0.73732	FALSE
Bifidobacterium scardovii	Red_meat	0.0125858	0.713094	FALSE
Bifidobacterium imperatoris	Red_meat	-0.00702676	0.837347	FALSE
Megasphaera elsdenii	Red_meat	-0.047479	0.165177	FALSE
Lactobacillus delbrueckii	Red_meat	-0.0301007	0.379085	FALSE
Bifidobacterium angulatum	Red_meat	-0.0084785	0.804365	FALSE
Prevotella melaninogenica	Red_meat	0.000939024	0.978114	FALSE
Faecalibacterium prausnitzii	Red_meat	0.000807399	0.981181	FALSE
Phocaeicola vulgatus	Red_meat	0.0431185	0.207568	FALSE
Prevotella copri	Red_meat	-0.00664931	0.845972	FALSE
Bacteroides uniformis	Red_meat	-0.0183064	0.592745	FALSE
Bifidobacterium adolescentis	Red_meat	0.00241068	0.943853	FALSE
Phocaeicola dorei	Red_meat	0.0121311	0.723024	FALSE
Blautia wexlerae	Red_meat	-0.0125407	0.714076	FALSE
Collinsella aerofaciens	Red_meat	0.0121893	0.72175	FALSE
Bacteroides stercoris	Red_meat	0.0586626	0.086292	FALSE
Bifidobacterium saguini	Dairy	0.0543952	0.111763	FALSE
Bifidobacterium subtile	Dairy	0.0529652	0.121514	FALSE
Bifidobacterium thermophilum	Dairy	0.059295	0.0829516	FALSE
Bifidobacterium pseudolongum	Dairy	0.0734487	0.0316593	TRUE
Ligilactobacillus ruminis	Dairy	0.0189988	0.57883	FALSE
Bifidobacterium eulemuris	Dairy	0.0834476	0.0145997	TRUE
Bifidobacterium lemurum	Dairy	0.0326855	0.3395	FALSE
Bifidobacterium choerinum	Dairy	0.0694449	0.0422279	TRUE
Bifidobacterium catenulatum	Dairy	0.0610943	0.0740146	FALSE
Bifidobacterium sp. KRGSERBCFTRI	Dairy	0.0425128	0.21403	FALSE
Bifidobacterium longum	Dairy	0.00218432	0.949118	FALSE
Parolsenella catena	Dairy	0.0584251	0.0875746	FALSE
Bdellovibrio bacteriovorus	Dairy	-0.0318422	0.352113	FALSE
Prevotella bryantii	Dairy	-0.0138561	0.685609	FALSE
Bifidobacterium scardovii	Dairy	0.0181948	0.595002	FALSE
Bifidobacterium imperatoris	Dairy	0.0588057	0.0855268	FALSE
Megasphaera elsdenii	Dairy	-0.0315743	0.356182	FALSE
Lactobacillus delbrueckii	Dairy	0.0359378	0.293602	FALSE
Bifidobacterium angulatum	Dairy	0.0755359	0.0271108	TRUE
Prevotella melaninogenica	Dairy	-0.000195466	0.995444	FALSE
Faecalibacterium prausnitzii	Dairy	0.0360314	0.292346	FALSE
Phocaeicola vulgatus	Dairy	-0.0327167	0.339039	FALSE
Prevotella copri	Dairy	0.00551098	0.872091	FALSE
Bacteroides uniformis	Dairy	0.0130611	0.702763	FALSE
Bifidobacterium adolescentis	Dairy	0.0653425	0.0560038	FALSE
Phocaeicola dorei	Dairy	0.0115298	0.73623	FALSE
Blautia wexlerae	Dairy	-0.00494098	0.885224	FALSE
Collinsella aerofaciens	Dairy	0.049644	0.146716	FALSE
Bacteroides stercoris	Dairy	0.02457	0.47281	FALSE
Bifidobacterium saguini	Cruciferous_veg	0.000954555	0.977752	FALSE
Bifidobacterium subtile	Cruciferous_veg	-0.00400461	0.906865	FALSE
Bifidobacterium thermophilum	Cruciferous_veg	-0.00584675	0.864371	FALSE
Bifidobacterium pseudolongum	Cruciferous_veg	-0.0154265	0.652201	FALSE
Ligilactobacillus ruminis	Cruciferous_veg	0.0388347	0.256387	FALSE
Bifidobacterium eulemuris	Cruciferous_veg	-0.0290048	0.396692	FALSE
Bifidobacterium lemurum	Cruciferous_veg	-0.0124431	0.716205	FALSE
Bifidobacterium choerinum	Cruciferous_veg	0.0211503	0.536595	FALSE
Bifidobacterium catenulatum	Cruciferous_veg	-0.000604729	0.985905	FALSE
Bifidobacterium sp. KRGSERBCFTRI	Cruciferous_veg	-0.000689256	0.983935	FALSE
Bifidobacterium longum	Cruciferous_veg	-0.0649369	0.0575489	FALSE
Parolsenella catena	Cruciferous_veg	0.0192276	0.574266	FALSE
Bdellovibrio bacteriovorus	Cruciferous_veg	-0.00215263	0.949855	FALSE
Prevotella bryantii	Cruciferous_veg	-0.0157197	0.646038	FALSE
Bifidobacterium scardovii	Cruciferous_veg	-0.00566775	0.868485	FALSE
Bifidobacterium imperatoris	Cruciferous_veg	-0.00604652	0.859784	FALSE
Megasphaera elsdenii	Cruciferous_veg	-0.0103406	0.762571	FALSE
Lactobacillus delbrueckii	Cruciferous_veg	-0.0577513	0.0912964	FALSE
Bifidobacterium angulatum	Cruciferous_veg	-0.0175327	0.608475	FALSE
Prevotella melaninogenica	Cruciferous_veg	0.00929452	0.785974	FALSE
Faecalibacterium prausnitzii	Cruciferous_veg	0.0410453	0.230282	FALSE
Phocaeicola vulgatus	Cruciferous_veg	0.0297311	0.384969	FALSE
Prevotella copri	Cruciferous_veg	-0.0256718	0.453184	FALSE
Bacteroides uniformis	Cruciferous_veg	0.0489574	0.152391	FALSE
Bifidobacterium adolescentis	Cruciferous_veg	-0.0113277	0.740686	FALSE
Phocaeicola dorei	Cruciferous_veg	0.046448	0.174559	FALSE
Blautia wexlerae	Cruciferous_veg	0.0390743	0.253462	FALSE
Collinsella aerofaciens	Cruciferous_veg	-0.00376157	0.912494	FALSE
Bacteroides stercoris	Cruciferous_veg	0.0606587	0.0761028	FALSE
Bifidobacterium saguini	Legumes	0.0711654	0.0373683	TRUE
Bifidobacterium subtile	Legumes	0.0654327	0.055665	FALSE
Bifidobacterium thermophilum	Legumes	0.0712826	0.0370554	TRUE
Bifidobacterium pseudolongum	Legumes	0.0600541	0.0790799	FALSE
Ligilactobacillus ruminis	Legumes	0.0424144	0.215093	FALSE
Bifidobacterium eulemuris	Legumes	0.0522904	0.12634	FALSE
Bifidobacterium lemurum	Legumes	0.0443714	0.194653	FALSE
Bifidobacterium choerinum	Legumes	0.0766469	0.024928	TRUE
Bifidobacterium catenulatum	Legumes	0.0323946	0.343819	FALSE
Bifidobacterium sp. KRGSERBCFTRI	Legumes	0.0623633	0.0681973	FALSE
Bifidobacterium longum	Legumes	-0.00513233	0.880812	FALSE
Parolsenella catena	Legumes	-0.02133	0.53314	FALSE
Bdellovibrio bacteriovorus	Legumes	-0.0260519	0.44652	FALSE
Prevotella bryantii	Legumes	0.0197171	0.564558	FALSE
Bifidobacterium scardovii	Legumes	0.0298866	0.382487	FALSE
Bifidobacterium imperatoris	Legumes	0.0712915	0.0370315	TRUE
Megasphaera elsdenii	Legumes	-0.045512	0.183416	FALSE
Lactobacillus delbrueckii	Legumes	0.0157784	0.644806	FALSE
Bifidobacterium angulatum	Legumes	0.0367647	0.282628	FALSE
Prevotella melaninogenica	Legumes	0.0287201	0.401345	FALSE
Faecalibacterium prausnitzii	Legumes	0.0268904	0.432022	FALSE
Phocaeicola vulgatus	Legumes	0.0055557	0.871062	FALSE
Prevotella copri	Legumes	0.0283115	0.40808	FALSE
Bacteroides uniformis	Legumes	-0.0327152	0.339062	FALSE
Bifidobacterium adolescentis	Legumes	0.0589725	0.0846419	FALSE
Phocaeicola dorei	Legumes	-0.029681	0.38577	FALSE
Blautia wexlerae	Legumes	-0.0123763	0.717663	FALSE
Collinsella aerofaciens	Legumes	-0.0176657	0.605758	FALSE
Bacteroides stercoris	Legumes	-0.0194223	0.570394	FALSE
Bifidobacterium saguini	Mushrooms	0.0331777	0.332274	FALSE
Bifidobacterium subtile	Mushrooms	0.0331249	0.333044	FALSE
Bifidobacterium thermophilum	Mushrooms	0.0179482	0.600005	FALSE
Bifidobacterium pseudolongum	Mushrooms	0.0416839	0.223105	FALSE
Ligilactobacillus ruminis	Mushrooms	0.022771	0.505837	FALSE
Bifidobacterium eulemuris	Mushrooms	0.0307382	0.369069	FALSE
Bifidobacterium lemurum	Mushrooms	0.0315695	0.356255	FALSE
Bifidobacterium choerinum	Mushrooms	0.0498062	0.145399	FALSE
Bifidobacterium catenulatum	Mushrooms	0.0332157	0.33172	FALSE
Bifidobacterium sp. KRGSERBCFTRI	Mushrooms	0.00959876	0.779146	FALSE
Bifidobacterium longum	Mushrooms	-0.0258704	0.449695	FALSE
Parolsenella catena	Mushrooms	0.00521145	0.878988	FALSE
Bdellovibrio bacteriovorus	Mushrooms	0.0340827	0.319247	FALSE
Prevotella bryantii	Mushrooms	-0.0356852	0.29701	FALSE
Bifidobacterium scardovii	Mushrooms	0.019453	0.569785	FALSE
Bifidobacterium imperatoris	Mushrooms	0.0249407	0.466155	FALSE
Megasphaera elsdenii	Mushrooms	-0.0393739	0.249837	FALSE
Lactobacillus delbrueckii	Mushrooms	0.01387	0.68531	FALSE
Bifidobacterium angulatum	Mushrooms	0.0145492	0.670783	FALSE
Prevotella melaninogenica	Mushrooms	-0.0228133	0.505046	FALSE
Faecalibacterium prausnitzii	Mushrooms	-0.0193266	0.572296	FALSE
Phocaeicola vulgatus	Mushrooms	-0.0336662	0.3252	FALSE
Prevotella copri	Mushrooms	-0.022943	0.502627	FALSE
Bacteroides uniformis	Mushrooms	-0.00079711	0.981421	FALSE
Bifidobacterium adolescentis	Mushrooms	0.0155044	0.65056	FALSE
Phocaeicola dorei	Mushrooms	-0.0272785	0.425403	FALSE
Blautia wexlerae	Mushrooms	0.0251421	0.462561	FALSE
Collinsella aerofaciens	Mushrooms	-0.0202485	0.554108	FALSE
Bacteroides stercoris	Mushrooms	-0.00804787	0.814115	FALSE
Bifidobacterium saguini	Fruits	0.0641631	0.0605949	FALSE
Bifidobacterium subtile	Fruits	0.0481373	0.159387	FALSE
Bifidobacterium thermophilum	Fruits	0.0443502	0.194866	FALSE
Bifidobacterium pseudolongum	Fruits	0.0564774	0.0986794	FALSE
Ligilactobacillus ruminis	Fruits	0.0170587	0.618201	FALSE
Bifidobacterium eulemuris	Fruits	0.0414078	0.226188	FALSE
Bifidobacterium lemurum	Fruits	0.0315333	0.356807	FALSE
Bifidobacterium choerinum	Fruits	0.0644694	0.0593736	FALSE
Bifidobacterium catenulatum	Fruits	0.0704043	0.0394562	TRUE
Bifidobacterium sp. KRGSERBCFTRI	Fruits	0.0479015	0.161443	FALSE
Bifidobacterium longum	Fruits	-0.0512197	0.134301	FALSE
Parolsenella catena	Fruits	-0.0174047	0.611094	FALSE
Bdellovibrio bacteriovorus	Fruits	-0.0046137	0.892779	FALSE
Prevotella bryantii	Fruits	-0.0196407	0.566066	FALSE
Bifidobacterium scardovii	Fruits	0.0368305	0.281767	FALSE
Bifidobacterium imperatoris	Fruits	0.0386963	0.258087	FALSE
Megasphaera elsdenii	Fruits	-0.107098	0.00170187	TRUE
Lactobacillus delbrueckii	Fruits	0.00800174	0.815162	FALSE
Bifidobacterium angulatum	Fruits	0.0559321	0.101982	FALSE
Prevotella melaninogenica	Fruits	-0.0308915	0.366684	FALSE
Faecalibacterium prausnitzii	Fruits	0.0815016	0.0170785	TRUE
Phocaeicola vulgatus	Fruits	0.066788	0.0507753	FALSE
Prevotella copri	Fruits	-0.0466975	0.172253	FALSE
Bacteroides uniformis	Fruits	0.0291736	0.393947	FALSE
Bifidobacterium adolescentis	Fruits	0.0402116	0.239896	FALSE
Phocaeicola dorei	Fruits	-0.0224392	0.512057	FALSE
Blautia wexlerae	Fruits	0.0446116	0.192245	FALSE
Collinsella aerofaciens	Fruits	0.0132652	0.698343	FALSE
Bacteroides stercoris	Fruits	-0.000504902	0.988231	FALSE
Bifidobacterium saguini	Chapati	0.0722841	0.0344703	TRUE
Bifidobacterium subtile	Chapati	0.0287176	0.401385	FALSE
Bifidobacterium thermophilum	Chapati	0.00958686	0.779413	FALSE
Bifidobacterium pseudolongum	Chapati	0.0149124	0.663065	FALSE
Ligilactobacillus ruminis	Chapati	0.0525511	0.124458	FALSE
Bifidobacterium eulemuris	Chapati	0.0381793	0.264505	FALSE
Bifidobacterium lemurum	Chapati	0.0174254	0.610671	FALSE
Bifidobacterium choerinum	Chapati	0.0358837	0.294331	FALSE
Bifidobacterium catenulatum	Chapati	0.043161	0.207119	FALSE
Bifidobacterium sp. KRGSERBCFTRI	Chapati	0.0193382	0.572065	FALSE
Bifidobacterium longum	Chapati	0.0364644	0.286581	FALSE
Parolsenella catena	Chapati	0.039117	0.252943	FALSE
Bdellovibrio bacteriovorus	Chapati	0.0339428	0.321239	FALSE
Prevotella bryantii	Chapati	0.0422497	0.216881	FALSE
Bifidobacterium scardovii	Chapati	0.0239067	0.484847	FALSE
Bifidobacterium imperatoris	Chapati	0.0404952	0.236595	FALSE
Megasphaera elsdenii	Chapati	0.00591	0.862918	FALSE
Lactobacillus delbrueckii	Chapati	0.0324691	0.342709	FALSE
Bifidobacterium angulatum	Chapati	0.0492327	0.150096	FALSE
Prevotella melaninogenica	Chapati	0.00851398	0.803563	FALSE
Faecalibacterium prausnitzii	Chapati	-0.0108248	0.751811	FALSE
Phocaeicola vulgatus	Chapati	-0.00342777	0.920232	FALSE
Prevotella copri	Chapati	0.0288898	0.398566	FALSE
Bacteroides uniformis	Chapati	0.00449574	0.895504	FALSE
Bifidobacterium adolescentis	Chapati	0.00316188	0.926401	FALSE
Phocaeicola dorei	Chapati	-0.00133036	0.968997	FALSE
Blautia wexlerae	Chapati	-0.0269886	0.430341	FALSE
Collinsella aerofaciens	Chapati	0.0356979	0.296839	FALSE
Bacteroides stercoris	Chapati	0.0129441	0.7053	FALSE
Bifidobacterium saguini	Idli_Thosai	0.115461	0.000713088	TRUE
Bifidobacterium subtile	Idli_Thosai	0.0617562	0.0709319	FALSE
Bifidobacterium thermophilum	Idli_Thosai	0.0851143	0.0127344	TRUE
Bifidobacterium pseudolongum	Idli_Thosai	0.111953	0.0010344	TRUE
Ligilactobacillus ruminis	Idli_Thosai	0.107017	0.00171581	TRUE
Bifidobacterium eulemuris	Idli_Thosai	0.120324	0.000418632	TRUE
Bifidobacterium lemurum	Idli_Thosai	0.090577	0.00801034	TRUE
Bifidobacterium choerinum	Idli_Thosai	0.110601	0.00119056	TRUE
Bifidobacterium catenulatum	Idli_Thosai	0.122405	0.000331263	TRUE
Bifidobacterium sp. KRGSERBCFTRI	Idli_Thosai	0.0692515	0.0428062	TRUE
Bifidobacterium longum	Idli_Thosai	0.0573677	0.0934714	FALSE
Parolsenella catena	Idli_Thosai	0.0767663	0.0247026	TRUE
Bdellovibrio bacteriovorus	Idli_Thosai	0.0456296	0.182285	FALSE
Prevotella bryantii	Idli_Thosai	0.0655967	0.0550533	FALSE
Bifidobacterium scardovii	Idli_Thosai	0.0889154	0.0092467	TRUE
Bifidobacterium imperatoris	Idli_Thosai	0.109367	0.00135188	TRUE
Megasphaera elsdenii	Idli_Thosai	0.0961282	0.00487955	TRUE
Lactobacillus delbrueckii	Idli_Thosai	0.0553933	0.10533	FALSE
Bifidobacterium angulatum	Idli_Thosai	0.13304	9.45749e-05	TRUE
Prevotella melaninogenica	Idli_Thosai	0.0683841	0.0454825	TRUE
Faecalibacterium prausnitzii	Idli_Thosai	0.0492122	0.150266	FALSE
Phocaeicola vulgatus	Idli_Thosai	-0.0225931	0.509167	FALSE
Prevotella copri	Idli_Thosai	0.0446602	0.191762	FALSE
Bacteroides uniformis	Idli_Thosai	-0.0655928	0.0550678	FALSE
Bifidobacterium adolescentis	Idli_Thosai	0.10524	0.00204837	TRUE
Phocaeicola dorei	Idli_Thosai	-0.00754463	0.825546	FALSE
Blautia wexlerae	Idli_Thosai	0.00376978	0.912303	FALSE
Collinsella aerofaciens	Idli_Thosai	0.0361176	0.291193	FALSE
Bacteroides stercoris	Idli_Thosai	0.0126943	0.710729	FALSE
Bifidobacterium saguini	Noodle_dishes	-0.017494	0.609265	FALSE
Bifidobacterium subtile	Noodle_dishes	-0.0498833	0.144776	FALSE
Bifidobacterium thermophilum	Noodle_dishes	-0.0227279	0.506642	FALSE
Bifidobacterium pseudolongum	Noodle_dishes	-0.039858	0.244058	FALSE
Ligilactobacillus ruminis	Noodle_dishes	0.0219664	0.52099	FALSE
Bifidobacterium eulemuris	Noodle_dishes	-0.0147573	0.666356	FALSE
Bifidobacterium lemurum	Noodle_dishes	-0.0348733	0.308145	FALSE
Bifidobacterium choerinum	Noodle_dishes	-0.031958	0.350365	FALSE
Bifidobacterium catenulatum	Noodle_dishes	-0.0568724	0.0963411	FALSE
Bifidobacterium sp. KRGSERBCFTRI	Noodle_dishes	-0.00276754	0.935559	FALSE
Bifidobacterium longum	Noodle_dishes	-0.0248501	0.467776	FALSE
Parolsenella catena	Noodle_dishes	-0.0456264	0.182316	FALSE
Bdellovibrio bacteriovorus	Noodle_dishes	-0.0451966	0.186474	FALSE
Prevotella bryantii	Noodle_dishes	-0.0550658	0.107408	FALSE
Bifidobacterium scardovii	Noodle_dishes	-0.0309155	0.366312	FALSE
Bifidobacterium imperatoris	Noodle_dishes	-0.0017427	0.959395	FALSE
Megasphaera elsdenii	Noodle_dishes	0.0173838	0.611523	FALSE
Lactobacillus delbrueckii	Noodle_dishes	-0.0159722	0.640747	FALSE
Bifidobacterium angulatum	Noodle_dishes	-0.0366469	0.284175	FALSE
Prevotella melaninogenica	Noodle_dishes	-0.0384931	0.260597	FALSE
Faecalibacterium prausnitzii	Noodle_dishes	0.0237957	0.486877	FALSE
Phocaeicola vulgatus	Noodle_dishes	-0.0309776	0.36535	FALSE
Prevotella copri	Noodle_dishes	-0.0294733	0.389104	FALSE
Bacteroides uniformis	Noodle_dishes	0.0387208	0.257785	FALSE
Bifidobacterium adolescentis	Noodle_dishes	0.00643572	0.850861	FALSE
Phocaeicola dorei	Noodle_dishes	0.0334571	0.328216	FALSE
Blautia wexlerae	Noodle_dishes	0.0360832	0.291652	FALSE
Collinsella aerofaciens	Noodle_dishes	-0.00255785	0.940432	FALSE
Bacteroides stercoris	Noodle_dishes	0.0114924	0.737053	FALSE
Bifidobacterium saguini	Coffee	0.127898	0.000175484	TRUE
Bifidobacterium subtile	Coffee	0.0529165	0.121857	FALSE
Bifidobacterium thermophilum	Coffee	0.0762386	0.0257119	TRUE
Bifidobacterium pseudolongum	Coffee	0.0836798	0.0143261	TRUE
Ligilactobacillus ruminis	Coffee	0.0628613	0.0660191	FALSE
Bifidobacterium eulemuris	Coffee	0.112921	0.000934438	TRUE
Bifidobacterium lemurum	Coffee	0.102358	0.00271547	TRUE
Bifidobacterium choerinum	Coffee	0.095701	0.00507379	TRUE
Bifidobacterium catenulatum	Coffee	0.0864272	0.0114166	TRUE
Bifidobacterium sp. KRGSERBCFTRI	Coffee	0.0367719	0.282533	FALSE
Bifidobacterium longum	Coffee	0.0775713	0.0232291	TRUE
Parolsenella catena	Coffee	0.0423272	0.216038	FALSE
Bdellovibrio bacteriovorus	Coffee	0.0606537	0.0761267	FALSE
Prevotella bryantii	Coffee	-0.0100755	0.768483	FALSE
Bifidobacterium scardovii	Coffee	0.101006	0.00309217	TRUE
Bifidobacterium imperatoris	Coffee	0.0471914	0.167755	FALSE
Megasphaera elsdenii	Coffee	0.0591184	0.0838738	FALSE
Lactobacillus delbrueckii	Coffee	0.0229198	0.503059	FALSE
Bifidobacterium angulatum	Coffee	0.0848857	0.0129771	TRUE
Prevotella melaninogenica	Coffee	0.0269411	0.431153	FALSE
Faecalibacterium prausnitzii	Coffee	0.0175729	0.607654	FALSE
Phocaeicola vulgatus	Coffee	-0.0845718	0.013317	TRUE
Prevotella copri	Coffee	0.00608738	0.858847	FALSE
Bacteroides uniformis	Coffee	1.95868e-05	0.999543	FALSE
Bifidobacterium adolescentis	Coffee	0.0750242	0.0281703	TRUE
Phocaeicola dorei	Coffee	-0.0159891	0.640394	FALSE
Blautia wexlerae	Coffee	-0.071745	0.0358419	TRUE
Collinsella aerofaciens	Coffee	0.0250057	0.464993	FALSE
Bacteroides stercoris	Coffee	0.0106133	0.756505	FALSE
Bifidobacterium saguini	Tea	0.0422095	0.217319	FALSE
Bifidobacterium subtile	Tea	0.0676962	0.0477038	TRUE
Bifidobacterium thermophilum	Tea	0.0692509	0.0428081	TRUE
Bifidobacterium pseudolongum	Tea	0.0610068	0.0744303	FALSE
Ligilactobacillus ruminis	Tea	0.0148629	0.664115	FALSE
Bifidobacterium eulemuris	Tea	0.0809027	0.017912	TRUE
Bifidobacterium lemurum	Tea	0.0846679	0.0132121	TRUE
Bifidobacterium choerinum	Tea	0.0772131	0.0238751	TRUE
Bifidobacterium catenulatum	Tea	0.0441826	0.196561	FALSE
Bifidobacterium sp. KRGSERBCFTRI	Tea	0.0574252	0.0931427	FALSE
Bifidobacterium longum	Tea	-0.0222411	0.515791	FALSE
Parolsenella catena	Tea	0.0721922	0.034701	TRUE
Bdellovibrio bacteriovorus	Tea	-0.0130922	0.70209	FALSE
Prevotella bryantii	Tea	0.00547457	0.872929	FALSE
Bifidobacterium scardovii	Tea	0.0594368	0.0822165	FALSE
Bifidobacterium imperatoris	Tea	0.0337103	0.324567	FALSE
Megasphaera elsdenii	Tea	0.0231361	0.499037	FALSE
Lactobacillus delbrueckii	Tea	0.00910765	0.790175	FALSE
Bifidobacterium angulatum	Tea	0.0847544	0.0131183	TRUE
Prevotella melaninogenica	Tea	-0.00774912	0.820897	FALSE
Faecalibacterium prausnitzii	Tea	0.00363258	0.915483	FALSE
Phocaeicola vulgatus	Tea	0.00210123	0.951051	FALSE
Prevotella copri	Tea	-0.00231599	0.946055	FALSE
Bacteroides uniformis	Tea	-0.00950703	0.781203	FALSE
Bifidobacterium adolescentis	Tea	0.0573333	0.0936685	FALSE
Phocaeicola dorei	Tea	-0.0578304	0.0908531	FALSE
Blautia wexlerae	Tea	-0.0466666	0.172538	FALSE
Collinsella aerofaciens	Tea	0.0460468	0.178316	FALSE
Bacteroides stercoris	Tea	0.0242494	0.478607	FALSE
Bifidobacterium saguini	Lontong	0.0956844	0.00508144	TRUE
Bifidobacterium subtile	Lontong	0.0864218	0.0114218	TRUE
Bifidobacterium thermophilum	Lontong	0.0793384	0.0202593	TRUE
Bifidobacterium pseudolongum	Lontong	0.0886655	0.00944669	TRUE
Ligilactobacillus ruminis	Lontong	0.0417671	0.222182	FALSE
Bifidobacterium eulemuris	Lontong	0.100226	0.00333034	TRUE
Bifidobacterium lemurum	Lontong	0.0790648	0.0206963	TRUE
Bifidobacterium choerinum	Lontong	0.0548694	0.108669	FALSE
Bifidobacterium catenulatum	Lontong	0.0634057	0.0637041	FALSE
Bifidobacterium sp. KRGSERBCFTRI	Lontong	0.102387	0.00270786	TRUE
Bifidobacterium longum	Lontong	0.0540618	0.113979	FALSE
Parolsenella catena	Lontong	0.0540223	0.114244	FALSE
Bdellovibrio bacteriovorus	Lontong	0.0263352	0.44159	FALSE
Prevotella bryantii	Lontong	-0.0220276	0.519829	FALSE
Bifidobacterium scardovii	Lontong	0.0630531	0.0651958	FALSE
Bifidobacterium imperatoris	Lontong	0.0991826	0.00367538	TRUE
Megasphaera elsdenii	Lontong	0.0583724	0.0878615	FALSE
Lactobacillus delbrueckii	Lontong	0.0180777	0.597375	FALSE
Bifidobacterium angulatum	Lontong	0.105598	0.00197694	TRUE
Prevotella melaninogenica	Lontong	-0.0376008	0.271818	FALSE
Faecalibacterium prausnitzii	Lontong	0.0245936	0.472386	FALSE
Phocaeicola vulgatus	Lontong	-0.012571	0.713415	FALSE
Prevotella copri	Lontong	0.00435547	0.898747	FALSE
Bacteroides uniformis	Lontong	-0.0221276	0.517936	FALSE
Bifidobacterium adolescentis	Lontong	0.124811	0.00025157	TRUE
Phocaeicola dorei	Lontong	-0.0153175	0.654499	FALSE
Blautia wexlerae	Lontong	0.00529285	0.877113	FALSE
Collinsella aerofaciens	Lontong	0.0413438	0.226907	FALSE
Bacteroides stercoris	Lontong	-0.0728732	0.0330229	TRUE
Bifidobacterium saguini	Pork	-0.0118321	0.72958	FALSE
Bifidobacterium subtile	Pork	0.00686948	0.840939	FALSE
Bifidobacterium thermophilum	Pork	0.00307671	0.928378	FALSE
Bifidobacterium pseudolongum	Pork	0.0339231	0.32152	FALSE
Ligilactobacillus ruminis	Pork	-0.0350111	0.306236	FALSE
Bifidobacterium eulemuris	Pork	-0.00819374	0.810809	FALSE
Bifidobacterium lemurum	Pork	0.0202676	0.553734	FALSE
Bifidobacterium choerinum	Pork	0.0378108	0.269148	FALSE
Bifidobacterium catenulatum	Pork	-0.00621406	0.855941	FALSE
Bifidobacterium sp. KRGSERBCFTRI	Pork	0.0307646	0.368658	FALSE
Bifidobacterium longum	Pork	-0.0474839	0.165134	FALSE
Parolsenella catena	Pork	-0.00674214	0.84385	FALSE
Bdellovibrio bacteriovorus	Pork	-0.0764029	0.0253938	TRUE
Prevotella bryantii	Pork	0.02851	0.404799	FALSE
Bifidobacterium scardovii	Pork	0.0354011	0.300876	FALSE
Bifidobacterium imperatoris	Pork	0.0149686	0.661874	FALSE
Megasphaera elsdenii	Pork	-0.0249729	0.465579	FALSE
Lactobacillus delbrueckii	Pork	-0.0554614	0.104902	FALSE
Bifidobacterium angulatum	Pork	0.000954822	0.977746	FALSE
Prevotella melaninogenica	Pork	0.00952163	0.780876	FALSE
Faecalibacterium prausnitzii	Pork	-0.0111345	0.744953	FALSE
Phocaeicola vulgatus	Pork	0.0632972	0.0641601	FALSE
Prevotella copri	Pork	0.0174194	0.610794	FALSE
Bacteroides uniformis	Pork	-0.0233774	0.494571	FALSE
Bifidobacterium adolescentis	Pork	0.0329945	0.334951	FALSE
Phocaeicola dorei	Pork	-0.0138376	0.686005	FALSE
Blautia wexlerae	Pork	-0.000888393	0.979294	FALSE
Collinsella aerofaciens	Pork	0.000713226	0.983376	FALSE
Bacteroides stercoris	Pork	0.0512873	0.133788	FALSE
Bifidobacterium saguini	Seafood	-0.0434661	0.203924	FALSE
Bifidobacterium subtile	Seafood	-0.0508823	0.136889	FALSE
Bifidobacterium thermophilum	Seafood	0.0122108	0.72128	FALSE
Bifidobacterium pseudolongum	Seafood	-0.0109663	0.748675	FALSE
Ligilactobacillus ruminis	Seafood	-0.0593876	0.0824708	FALSE
Bifidobacterium eulemuris	Seafood	0.00184261	0.95707	FALSE
Bifidobacterium lemurum	Seafood	-0.0135569	0.692045	FALSE
Bifidobacterium choerinum	Seafood	-0.0172521	0.614224	FALSE
Bifidobacterium catenulatum	Seafood	-0.0430899	0.207869	FALSE
Bifidobacterium sp. KRGSERBCFTRI	Seafood	-0.00310709	0.927673	FALSE
Bifidobacterium longum	Seafood	-0.0953057	0.00525969	TRUE
Parolsenella catena	Seafood	-0.0120008	0.725879	FALSE
Bdellovibrio bacteriovorus	Seafood	0.00428416	0.900396	FALSE
Prevotella bryantii	Seafood	0.0113677	0.739803	FALSE
Bifidobacterium scardovii	Seafood	-0.0302605	0.376559	FALSE
Bifidobacterium imperatoris	Seafood	0.00770055	0.822001	FALSE
Megasphaera elsdenii	Seafood	-0.0642789	0.0601305	FALSE
Lactobacillus delbrueckii	Seafood	0.0116535	0.733505	FALSE
Bifidobacterium angulatum	Seafood	-0.0261788	0.44431	FALSE
Prevotella melaninogenica	Seafood	0.0214685	0.530484	FALSE
Faecalibacterium prausnitzii	Seafood	0.0143067	0.675955	FALSE
Phocaeicola vulgatus	Seafood	0.019971	0.559554	FALSE
Prevotella copri	Seafood	0.0156121	0.648296	FALSE
Bacteroides uniformis	Seafood	0.0625936	0.0671829	FALSE
Bifidobacterium adolescentis	Seafood	0.0211449	0.536699	FALSE
Phocaeicola dorei	Seafood	0.00260228	0.939399	FALSE
Blautia wexlerae	Seafood	-0.00334367	0.922183	FALSE
Collinsella aerofaciens	Seafood	0.0224936	0.511035	FALSE
Bacteroides stercoris	Seafood	0.0335753	0.326509	FALSE
Bifidobacterium saguini	Rice_dishes	0.00859839	0.801656	FALSE
Bifidobacterium subtile	Rice_dishes	0.0217556	0.524998	FALSE
Bifidobacterium thermophilum	Rice_dishes	0.0155532	0.649533	FALSE
Bifidobacterium pseudolongum	Rice_dishes	0.00459864	0.893127	FALSE
Ligilactobacillus ruminis	Rice_dishes	-0.00530417	0.876852	FALSE
Bifidobacterium eulemuris	Rice_dishes	0.0432948	0.205714	FALSE
Bifidobacterium lemurum	Rice_dishes	0.014057	0.681299	FALSE
Bifidobacterium choerinum	Rice_dishes	0.00654923	0.848262	FALSE
Bifidobacterium catenulatum	Rice_dishes	0.00574616	0.866683	FALSE
Bifidobacterium sp. KRGSERBCFTRI	Rice_dishes	0.0350595	0.305567	FALSE
Bifidobacterium longum	Rice_dishes	0.00886101	0.79573	FALSE
Parolsenella catena	Rice_dishes	-0.00837795	0.806639	FALSE
Bdellovibrio bacteriovorus	Rice_dishes	-0.0382134	0.264079	FALSE
Prevotella bryantii	Rice_dishes	-0.0009578	0.977677	FALSE
Bifidobacterium scardovii	Rice_dishes	0.00726744	0.831858	FALSE
Bifidobacterium imperatoris	Rice_dishes	0.0440589	0.197818	FALSE
Megasphaera elsdenii	Rice_dishes	0.02401	0.482962	FALSE
Lactobacillus delbrueckii	Rice_dishes	-0.0501457	0.142672	FALSE
Bifidobacterium angulatum	Rice_dishes	0.00861245	0.801339	FALSE
Prevotella melaninogenica	Rice_dishes	-0.00886935	0.795542	FALSE
Faecalibacterium prausnitzii	Rice_dishes	0.0118301	0.729625	FALSE
Phocaeicola vulgatus	Rice_dishes	-0.0207403	0.544523	FALSE
Prevotella copri	Rice_dishes	-0.0292114	0.393335	FALSE
Bacteroides uniformis	Rice_dishes	-0.0570634	0.095226	FALSE
Bifidobacterium adolescentis	Rice_dishes	0.0212014	0.535612	FALSE
Phocaeicola dorei	Rice_dishes	-0.0302128	0.377312	FALSE
Blautia wexlerae	Rice_dishes	-0.000920073	0.978556	FALSE
Collinsella aerofaciens	Rice_dishes	-0.00180925	0.957846	FALSE
Bacteroides stercoris	Rice_dishes	0.00625183	0.855075	FALSE
Bifidobacterium saguini	Bakery_bread	0.129379	0.000147208	TRUE
Bifidobacterium subtile	Bakery_bread	0.106923	0.00173207	TRUE
Bifidobacterium thermophilum	Bakery_bread	0.123521	0.000291752	TRUE
Bifidobacterium pseudolongum	Bakery_bread	0.115713	0.000694026	TRUE
Ligilactobacillus ruminis	Bakery_bread	0.0196948	0.564997	FALSE
Bifidobacterium eulemuris	Bakery_bread	0.118971	0.000486482	TRUE
Bifidobacterium lemurum	Bakery_bread	0.0843478	0.0135644	TRUE
Bifidobacterium choerinum	Bakery_bread	0.125128	0.000242531	TRUE
Bifidobacterium catenulatum	Bakery_bread	0.16081	2.25812e-06	TRUE
Bifidobacterium sp. KRGSERBCFTRI	Bakery_bread	0.101971	0.00281872	TRUE
Bifidobacterium longum	Bakery_bread	0.107048	0.0017104	TRUE
Parolsenella catena	Bakery_bread	0.0127317	0.709917	FALSE
Bdellovibrio bacteriovorus	Bakery_bread	-0.00543753	0.873781	FALSE
Prevotella bryantii	Bakery_bread	-0.0543996	0.111734	FALSE
Bifidobacterium scardovii	Bakery_bread	0.107995	0.00155448	TRUE
Bifidobacterium imperatoris	Bakery_bread	0.135834	6.69611e-05	TRUE
Megasphaera elsdenii	Bakery_bread	0.0266739	0.435739	FALSE
Lactobacillus delbrueckii	Bakery_bread	0.0211048	0.537472	FALSE
Bifidobacterium angulatum	Bakery_bread	0.138505	4.78268e-05	TRUE
Prevotella melaninogenica	Bakery_bread	-0.0499168	0.144506	FALSE
Faecalibacterium prausnitzii	Bakery_bread	0.0323825	0.343999	FALSE
Phocaeicola vulgatus	Bakery_bread	-0.00970926	0.776671	FALSE
Prevotella copri	Bakery_bread	-0.0636499	0.0626874	FALSE
Bacteroides uniformis	Bakery_bread	0.0152007	0.656962	FALSE
Bifidobacterium adolescentis	Bakery_bread	0.120667	0.000402883	TRUE
Phocaeicola dorei	Bakery_bread	0.0275207	0.421303	FALSE
Blautia wexlerae	Bakery_bread	-0.0295357	0.388101	FALSE
Collinsella aerofaciens	Bakery_bread	0.0443985	0.19438	FALSE
Bacteroides stercoris	Bakery_bread	-0.0383545	0.262319	FALSE
Bifidobacterium saguini	Leafy_veg	0.00360811	0.91605	FALSE
Bifidobacterium subtile	Leafy_veg	-0.00351426	0.918226	FALSE
Bifidobacterium thermophilum	Leafy_veg	-0.0177818	0.603391	FALSE
Bifidobacterium pseudolongum	Leafy_veg	-0.0123807	0.717566	FALSE
Ligilactobacillus ruminis	Leafy_veg	0.039664	0.246363	FALSE
Bifidobacterium eulemuris	Leafy_veg	-0.0397143	0.245764	FALSE
Bifidobacterium lemurum	Leafy_veg	-0.0265079	0.438601	FALSE
Bifidobacterium choerinum	Leafy_veg	0.0154662	0.651365	FALSE
Bifidobacterium catenulatum	Leafy_veg	-0.0228757	0.503882	FALSE
Bifidobacterium sp. KRGSERBCFTRI	Leafy_veg	-0.0289382	0.397776	FALSE
Bifidobacterium longum	Leafy_veg	-0.080321	0.0187555	TRUE
Parolsenella catena	Leafy_veg	0.0135088	0.693083	FALSE
Bdellovibrio bacteriovorus	Leafy_veg	0.00256251	0.940324	FALSE
Prevotella bryantii	Leafy_veg	-0.00517079	0.879925	FALSE
Bifidobacterium scardovii	Leafy_veg	-0.0150296	0.660581	FALSE
Bifidobacterium imperatoris	Leafy_veg	-0.0201859	0.555335	FALSE
Megasphaera elsdenii	Leafy_veg	-0.0326763	0.339636	FALSE
Lactobacillus delbrueckii	Leafy_veg	-0.0385188	0.260278	FALSE
Bifidobacterium angulatum	Leafy_veg	-0.0358965	0.294158	FALSE
Prevotella melaninogenica	Leafy_veg	0.00613255	0.85781	FALSE
Faecalibacterium prausnitzii	Leafy_veg	0.0360778	0.291725	FALSE
Phocaeicola vulgatus	Leafy_veg	0.0241016	0.481293	FALSE
Prevotella copri	Leafy_veg	-0.025877	0.44958	FALSE
Bacteroides uniformis	Leafy_veg	0.0383623	0.262221	FALSE
Bifidobacterium adolescentis	Leafy_veg	-0.0390327	0.253969	FALSE
Phocaeicola dorei	Leafy_veg	0.0380546	0.26607	FALSE
Blautia wexlerae	Leafy_veg	0.0412548	0.22791	FALSE
Collinsella aerofaciens	Leafy_veg	-0.000375218	0.991254	FALSE
Bacteroides stercoris	Leafy_veg	0.0455476	0.183073	FALSE
Bifidobacterium saguini	Root_veg	0.0647256	0.0583675	FALSE
Bifidobacterium subtile	Root_veg	0.101368	0.00298697	TRUE
Bifidobacterium thermophilum	Root_veg	0.0635017	0.0633025	FALSE
Bifidobacterium pseudolongum	Root_veg	0.0688905	0.0439034	TRUE
Ligilactobacillus ruminis	Root_veg	0.0239362	0.484308	FALSE
Bifidobacterium eulemuris	Root_veg	0.0518895	0.129277	FALSE
Bifidobacterium lemurum	Root_veg	0.0359164	0.29389	FALSE
Bifidobacterium choerinum	Root_veg	0.0717172	0.0359139	TRUE
Bifidobacterium catenulatum	Root_veg	0.0643371	0.0598984	FALSE
Bifidobacterium sp. KRGSERBCFTRI	Root_veg	0.0911326	0.0076312	TRUE
Bifidobacterium longum	Root_veg	0.0387813	0.257041	FALSE
Parolsenella catena	Root_veg	-0.0411217	0.229414	FALSE
Bdellovibrio bacteriovorus	Root_veg	-0.0345539	0.312598	FALSE
Prevotella bryantii	Root_veg	-0.0603402	0.0776597	FALSE
Bifidobacterium scardovii	Root_veg	0.0659595	0.0537198	FALSE
Bifidobacterium imperatoris	Root_veg	0.102293	0.00273245	TRUE
Megasphaera elsdenii	Root_veg	0.00251674	0.941388	FALSE
Lactobacillus delbrueckii	Root_veg	-0.0752481	0.0277025	TRUE
Bifidobacterium angulatum	Root_veg	0.0776912	0.0230164	TRUE
Prevotella melaninogenica	Root_veg	-0.0625177	0.0675155	FALSE
Faecalibacterium prausnitzii	Root_veg	-0.0332813	0.330766	FALSE
Phocaeicola vulgatus	Root_veg	-0.043069	0.208091	FALSE
Prevotella copri	Root_veg	-0.0686635	0.0446055	TRUE
Bacteroides uniformis	Root_veg	-0.0252297	0.461003	FALSE
Bifidobacterium adolescentis	Root_veg	0.076262	0.0256664	TRUE
Phocaeicola dorei	Root_veg	-0.0261619	0.444602	FALSE
Blautia wexlerae	Root_veg	0.0244526	0.474928	FALSE
Collinsella aerofaciens	Root_veg	-0.00424618	0.901275	FALSE
Bacteroides stercoris	Root_veg	0.00427323	0.900649	FALSE
Bifidobacterium saguini	Eggs	-0.0729391	0.0328642	TRUE
Bifidobacterium subtile	Eggs	-0.0824174	0.0158693	TRUE
Bifidobacterium thermophilum	Eggs	-0.0900994	0.00834964	TRUE
Bifidobacterium pseudolongum	Eggs	-0.0794505	0.0200826	TRUE
Ligilactobacillus ruminis	Eggs	-0.0660701	0.0533188	FALSE
Bifidobacterium eulemuris	Eggs	-0.0738038	0.0308422	TRUE
Bifidobacterium lemurum	Eggs	-0.0642203	0.0603651	FALSE
Bifidobacterium choerinum	Eggs	-0.0615749	0.0717657	FALSE
Bifidobacterium catenulatum	Eggs	-0.0518672	0.129442	FALSE
Bifidobacterium sp. KRGSERBCFTRI	Eggs	-0.0700986	0.0403221	TRUE
Bifidobacterium longum	Eggs	-0.103977	0.00231972	TRUE
Parolsenella catena	Eggs	-0.0677404	0.0475585	TRUE
Bdellovibrio bacteriovorus	Eggs	-0.0488395	0.153383	FALSE
Prevotella bryantii	Eggs	-0.0100035	0.770091	FALSE
Bifidobacterium scardovii	Eggs	-0.110809	0.00116528	TRUE
Bifidobacterium imperatoris	Eggs	-0.0374916	0.273213	FALSE
Megasphaera elsdenii	Eggs	-0.0969078	0.00454232	TRUE
Lactobacillus delbrueckii	Eggs	-0.0653826	0.055853	FALSE
Bifidobacterium angulatum	Eggs	-0.0788823	0.0209924	TRUE
Prevotella melaninogenica	Eggs	-0.00491849	0.885743	FALSE
Faecalibacterium prausnitzii	Eggs	0.0541694	0.113261	FALSE
Phocaeicola vulgatus	Eggs	0.0136694	0.689623	FALSE
Prevotella copri	Eggs	-0.0340529	0.31967	FALSE
Bacteroides uniformis	Eggs	-0.0155095	0.650452	FALSE
Bifidobacterium adolescentis	Eggs	-0.0797855	0.0195626	TRUE
Phocaeicola dorei	Eggs	-0.0188549	0.58171	FALSE
Blautia wexlerae	Eggs	-0.00432953	0.899347	FALSE
Collinsella aerofaciens	Eggs	-0.0735589	0.0314037	TRUE
Bacteroides stercoris	Eggs	0.0406792	0.234469	FALSE
