## Supplementary Table 4 for "Distinct Gut Microbiome Signatures in Ethnically Diverse Populations within a Shared Urban Asian Geography"

### Sheet: Sheet1
UC	CD	CA	CRC	IBS_D	Ethnicity	CRC_Nature_Med
-0.0944594	-1.45163	0.245744	-0.83128	-1.84991	C	12183
-3.32965	-9.56599	0.337818	-0.569657	-1.57183	C	5952
-0.390187	-6.5277	-1.49897	-3.14833	-3.34374	I	3402
0.451074	-4.32132	0.31351	0.725369	-0.88281	I	4747
-5.04799	-16.5707	-0.44115	-1.46894	0.315042	C	8338
-0.960973	-3.90241	0.0996597	-1.98116	-2.6058	I	10429
-0.264574	-11.0424	-0.852458	-1.11681	-0.808868	I	14858
-1.45797	-11.841	-0.995442	-2.33467	-1.12907	I	5526
-2.20171	-9.63858	-0.0749629	-1.48843	-1.83511	I	3596
-1.53522	-8.77319	0.978055	0.197245	-0.392652	C	16989
-1.31094	-10.6586	0.240302	-0.231324	0.0229632	C	95625
-1.11717	-11.7499	-0.124189	-0.194781	-0.242193	I	1898
-1.03228	-6.44973	0.370749	-0.3398	-0.3944	C	6268
-0.165194	-4.27689	0.809502	0.215708	-0.190119	C	7019
-3.06464	-15.8363	-0.194602	-1.34449	0.345009	C	7053
-2.68142	-16.0662	-0.186566	-0.759602	0.303856	C	9533
-1.34777	-14.5125	-1.07968	-2.1481	-0.789776	C	14639
-1.06467	-5.71607	0.0378683	-0.291538	-0.384467	C	8362
-0.508815	9.02386	2.9544	1.22237	0.549116	C	4895
0.50939	-2.96707	-0.279939	-1.31133	-2.07538	C	4727
-1.68106	-11.908	-0.433407	-1.51487	-1.35299	I	16924
-0.94067	0.252526	2.11818	0.991348	0.354052	C	5033
-3.53793	-5.37204	0.944944	-0.266294	-2.57361	C	2814
-2.17784	-15.9436	-0.447652	-0.874902	0.395445	I	17497
-1.63925	-13.6213	-0.51278	-1.00205	-0.236729	C	5108
1.11437	-4.28406	0.884388	1.32748	-0.868282	C	4337
-4.02261	-11.7007	0.134553	-1.22236	0.000744099	C	7228
-1.52779	-12.1155	-0.411046	-0.893745	-0.393053	C	6593
-0.594494	3.67279	2.05907	0.783455	0.469594	C	8263
-0.866946	-9.25757	-0.724199	-1.31171	-0.617074	C	2249
-2.37538	-10.9055	-0.660515	-2.2714	-3.20424	I	790
-0.400028	-5.97448	-0.10308	-0.496201	-0.836325	C	6227
-0.919146	-9.54763	-1.07775	-1.89211	-1.76439	C	7219
-2.34295	-15.2983	-0.904804	-1.53522	-0.56445	C	3017
0.266985	3.93528	0.127903	0.740191	-1.54568	C	7860
0.452619	2.37142	0.81236	0.489241	-1.71881	I	3012
-0.200084	-10.4601	-0.552133	-0.598091	-0.551834	C	9500
-0.5546	-10.4223	-0.503134	-1.66555	-1.58907	C	2043
-1.13207	-10.737	-0.659071	-1.86405	-1.21034	C	6577
-1.61856	-12.2267	-0.296797	-0.576718	-0.574779	C	7170
-0.410529	-5.4199	0.328425	-0.447678	-0.326949	C	4999
-1.72094	-12.3649	-0.65044	-0.813768	0.36735	I	27237
-2.97643	-18.137	0.268411	-0.138154	0.49916	I	899
-0.363506	-8.39094	-0.681445	-1.49742	-1.0864	I	3927
-0.193067	-1.77548	0.490542	0.188182	-1.47528	C	13803
-1.88303	-11.6899	0.0688806	-1.06553	-0.423741	C	15724
-1.09732	-15.0991	-1.03889	-1.11763	-0.203303	M	4263
0.0224961	-6.9412	-0.520031	-0.914473	-1.23931	I	7234
-1.42321	-15.1071	-1.02856	-1.12277	-0.536995	I	5131
-2.94498	-15.5303	-0.333521	-0.976401	0.400844	C	8936
-3.87415	-9.53383	0.121675	-0.586948	-3.37751	M	3561
-1.26256	-14.2443	-0.461995	-0.557157	-0.501937	I	15086
-1.7317	-18.0287	-1.12142	-1.85352	0.0434246	C	5603
-1.26113	-10.2887	-0.327376	-0.922389	-0.456206	C	7551
-0.952636	-10.6103	-0.430469	-1.1392	-0.625079	C	3017
-0.181593	-5.72412	0.508972	-0.146681	-0.696912	C	4605
-1.33877	-7.90547	0.464241	-0.230763	-0.656053	C	9115
-1.77186	-9.84629	0.346818	-0.53853	-0.49282	C	13234
-2.88992	-7.07209	0.52962	-1.01251	-0.113884	C	10061
0.130606	-2.86333	0.616187	-0.0628533	-1.32375	C	7611
-1.6484	-9.26788	-0.418778	-1.1219	-1.62037	C	5733
-0.254565	-6.94515	-0.432387	-1.191	-0.855273	C	6088
-1.24009	-7.01181	0.00761119	-0.941364	-0.776018	C	13662
-1.17479	-7.08343	0.307927	0.048481	-1.74093	C	16465
-0.794351	-5.35951	0.367054	-1.70249	-1.85675	C	6328
-2.21583	-10.3035	0.300507	-0.500908	-0.135812	I	8951
-0.00106185	-9.71148	-0.850112	-0.860113	-0.21846	C	4946
-0.515386	-0.774932	1.3419	0.523651	-0.634893	C	9878
0.39319	-4.56034	-0.268453	0.0796115	-0.97438	C	3838
-2.87507	-9.40729	-0.240903	-0.937589	-0.881389	C	5913
-0.832408	-11.914	-0.573271	-0.962784	-0.61413	C	6501
-0.633929	-9.36388	0.30725	0.570796	-0.479617	C	3190
-0.424334	-4.18295	0.788378	-0.573603	-1.0362	C	11376
-1.05505	-13.9328	-1.31568	-2.25895	-1.03664	I	17593
-1.40184	-12.0454	-0.383166	-0.7167	-0.170625	C	11994
-0.276858	-0.403383	0.850826	0.105837	-0.919394	C	23169
-1.54736	-8.95527	0.678172	0.649642	0.36641	C	41605
-1.74503	-12.8472	-0.659969	-0.799226	-0.387966	C	11637
-1.89645	-11.0729	0.0528889	-0.0693537	-0.32592	C	3067
-1.35425	-12.257	-0.703616	-1.1576	-0.611847	C	6563
0.145934	-7.06944	0.115346	0.0374175	-0.470923	C	20685
-1.40671	-9.37815	-0.0302905	-1.13137	-1.11982	C	11230
3.75205	0.978803	3.28668	6.41717	-0.488256	C	5484
-1.5208	-3.49866	1.17796	-0.0331643	0.485122	C	8659
-1.77896	-11.8632	-0.572796	-1.43719	-0.517568	C	8255
-0.148225	-11.312	-1.33361	-1.56092	-0.776941	C	5068
0.0699753	-1.77352	0.871308	0.365786	-0.781187	C	15885
-0.010208	-3.60472	0.407863	-0.181058	-1.39272	C	2557
-2.14102	-8.8882	0.302168	-0.789875	0.00122175	I	4218
-1.19073	-14.404	-0.864679	-0.943095	-0.0575776	I	16955
-1.18851	-12.4906	-1.17388	-2.07663	-0.695858	C	5545
-1.06559	-12.3367	-1.11199	-2.86098	-1.24064	I	3867
-0.874141	-8.09925	0.0711275	-0.668797	-0.94154	C	3917
0.409094	-5.29262	0.388023	0.432407	-0.80859	C	12439
-0.236913	-7.95513	0.240769	0.537231	-0.486801	C	4165
-1.64467	-10.8665	-0.0764831	-0.646527	-0.287901	C	14002
-1.87007	-10.909	0.501588	-0.521732	0.140703	C	8241
-2.79948	-8.74397	-0.068809	-1.2523	-1.46511	C	6278
0.277942	-8.18565	1.16881	2.14904	0.040016	C	14474
0.600575	-10.3687	-0.369686	0.525913	-0.0828164	C	8016
-1.65217	-8.69666	0.298792	-0.203204	-0.224268	C	6796
-1.23981	-10.8631	-0.322021	-0.889798	-1.45868	C	3672
-1.67424	-11.361	-0.760172	-1.76741	-1.40651	C	13280
-1.4603	-5.81833	0.3363	-0.536881	-1.11263	I	3921
-0.178846	-4.05956	0.282103	-1.04303	-1.59186	C	4533
-1.65283	-14.0627	-0.715413	-2.81914	-1.39263	I	4304
0.301137	-9.70707	-0.462288	-0.649943	-0.813785	I	10795
-4.78022	-9.07047	-0.186082	-2.15251	-4.75447	I	1616
-1.63832	-16.7042	-1.56298	-1.86379	-0.0473885	I	13190
-2.29824	-13.8527	-0.593411	-1.70319	-0.767572	I	3503
0.641487	1.62255	0.991996	1.0485	-2.24111	C	4303
-1.41415	-11.9901	-0.284056	-1.05078	-0.515686	C	5039
-0.967141	-9.81832	-0.748963	-2.29891	-1.68384	I	5605
0.211563	-5.57033	0.386106	-0.161511	-2.01846	C	4490
-1.43756	-10.6998	-0.542316	-1.5099	-2.05816	C	3855
0.540417	-2.75101	-0.110257	-0.805441	-1.27503	C	5114
-2.12713	-9.39695	0.168861	-0.59544	-0.838081	C	4681
-0.729115	5.58193	2.67728	1.14262	0.759695	C	3099
-1.95479	-9.3059	-0.0944885	-0.743135	-1.31529	I	2856
-1.06874	-10.5208	0.0213664	0.0952529	-0.471593	I	11912
-0.152502	-10.915	-0.637035	-0.210871	-0.0692069	I	8444
-2.93485	-14.3464	-0.863109	-1.59575	-1.02224	C	4229
-3.8813	-14.7646	-0.0581347	-1.41689	0.0257313	C	5548
-1.24355	-12.821	-0.589349	-1.15437	-0.359432	M	5458
-1.60296	-9.26965	0.0886839	-0.792313	-0.637258	C	4304
-1.7938	-10.9583	-0.144113	-0.599897	-0.258507	I	5574
-0.447364	-7.57005	0.0310968	-2.00231	-2.08715	C	1485
-3.10886	-7.12111	0.617313	-0.271936	0.328713	C	12820
-0.282929	-1.90775	0.530275	-0.217751	-1.1073	C	4206
0.248532	0.222912	0.528451	-0.780219	-1.80152	C	3830
-1.12387	-7.00098	0.0562959	-0.554575	-0.961568	C	7534
-1.69177	-13.0725	-0.27705	-1.14303	-0.699557	C	6607
0.14172	-2.58623	0.653022	0.18525	-1.10963	C	7180
-1.30565	-11.3737	0.0445783	-0.099806	-0.670903	C	7089
-1.61173	-4.70677	0.946008	-0.214122	-0.740508	C	10219
-0.398131	-10.7015	-0.625447	-0.482637	-0.232941	C	5030
-2.48185	-12.8432	0.08324	-0.931241	-0.792362	C	7000
-1.05975	-3.67859	0.674856	-0.229234	-1.6313	C	3188
0.0936571	-0.676589	1.67971	1.67412	0.210129	C	14199
-1.83044	-11.2272	-1.04391	-3.18936	-1.45309	C	5444
-0.451199	-8.11953	-0.183875	-0.568166	-0.644732	C	6867
-1.45589	-6.1347	0.0949852	-0.696234	-0.831888	C	11730
-1.34528	-14.3427	-1.11496	-1.60055	-0.167384	C	9710
-1.2662	-12.9166	-0.760116	-1.2045	0.0315025	C	4081
-0.508981	-11.518	-0.724954	-0.612004	-0.429419	C	14309
-1.09016	-6.66932	0.68867	0.0128861	-0.316004	C	6781
-0.967302	-9.81	-0.204898	-0.60008	-0.354334	C	8594
-1.69038	-15.1831	-0.49869	-0.448878	0.0946875	C	9204
-2.3632	-11.6028	-0.465272	-1.1615	-0.0279561	C	8176
-2.80807	-9.10108	0.0160962	-1.2505	-1.98493	C	3908
-1.47116	-12.8825	-0.155341	-0.0515423	0.218155	C	10627
-1.0804	-12.5474	-0.862091	-1.64997	-0.859972	I	4112
-1.46613	-11.8748	0.0933458	-0.0259059	-0.104622	C	7486
-1.0558	-5.30052	0.0883274	-0.644005	-1.90549	C	5831
-1.37496	-4.90355	0.0288787	-1.1136	-1.352	C	2085
-2.25962	-9.4999	-0.0343115	-1.42874	-1.28682	C	2276
-3.16511	-12.3167	-1.05454	-2.9997	-3.46723	I	3365
-1.7244	-16.7423	-1.51006	-1.84339	-0.0187464	C	14279
-1.31651	-12.9122	-0.362793	-0.387381	-0.298017	I	3378
-1.32244	-6.14972	0.0886437	-1.00333	-1.75671	C	5389
0.783133	-3.4592	1.30616	1.99862	-1.41932	C	4485
-1.61261	-9.82529	-0.162471	-1.26317	-1.42439	C	4591
-0.579233	-7.91311	-0.31478	-1.03616	-0.558234	C	4279
-3.36482	-9.5216	-0.0127974	-1.11637	-2.10146	C	3191
-1.6316	-12	-0.584279	-1.33085	-0.36738	C	3488
-2.17937	-13.7561	-0.0700081	-0.700143	-0.321024	C	4090
-1.37186	-7.71937	-0.0169331	-0.667686	-1.58843	C	4553
-1.0219	-10.5444	-0.733434	-0.997018	-0.367732	C	4772
-1.77292	-10.1203	0.153337	0.0737179	-0.87351	C	7372
-0.84964	-7.58497	0.579705	0.308255	-0.221181	C	6058
-1.1902	-9.4251	0.13195	0.0182467	-0.414895	C	8781
0.110869	-12.2617	-1.67958	-1.61305	-0.545283	C	4476
0.937344	2.49946	2.09588	1.8961	-0.993712	C	6507
0.103198	-0.614525	1.15761	0.823823	-0.980333	C	3026
-1.33968	-11.124	0.488635	0.270665	-0.325001	C	5359
-0.918446	-6.21407	0.487942	-0.652214	-0.979538	C	4059
-0.316696	-8.61135	-0.316884	-0.615065	-0.689755	C	7107
-0.319756	-2.16796	0.94578	0.388285	-1.48925	C	13390
-1.16843	-10.4797	-0.108923	-0.650461	-0.445224	C	4101
-0.810721	-8.89391	-0.15781	0.010643	-0.404277	C	12112
-2.00852	-14.5399	-0.323186	-0.823383	-0.0364981	C	8138
-0.0632109	-4.42272	0.919742	0.809928	0.209642	C	22100
-0.218696	-5.15221	-0.332846	-0.462476	-0.495057	C	6558
-0.0337364	-5.98837	0.363729	0.312011	-0.835494	C	7585
-2.43085	-9.32559	0.299943	-0.480218	-0.449975	M	7799
-1.90392	-11.0863	-0.0473421	-0.728827	-0.246395	C	4871
-1.95308	-17.8462	-0.852268	-1.26799	0.231596	C	7763
-1.91058	-6.4174	0.412308	-0.156966	-2.05625	C	8838
-0.395947	-2.70469	1.3195	0.89734	0.00890496	I	8564
-0.377155	-6.2653	0.112286	-0.810869	-1.7988	C	4399
-0.0275963	-1.94489	1.26845	0.856835	-0.2648	C	3343
-3.13917	-18.6437	-0.137585	-1.11263	0.302447	C	5105
-0.477236	-2.55647	0.878197	-0.0432926	-0.562591	C	14871
-0.850796	-4.6096	0.892475	0.183845	-0.588733	C	14258
-1.00154	-1.57168	1.08595	0.295065	-0.658872	C	11111
-0.187444	1.32213	1.32381	0.806156	-0.502751	C	8939
-1.14816	-6.01419	0.259562	-0.325187	-0.455254	C	4081
-2.37222	-13.3071	-0.448273	-1.13043	-0.475999	C	7358
-0.930794	-4.11606	0.813246	0.859973	-0.330705	C	8965
-2.23747	-16.4131	-0.451263	-1.15725	0.432623	C	3695
-2.51922	-11.8352	-0.0392915	-0.91106	-0.491676	C	5747
-3.26783	-6.83338	0.862974	-0.536712	-0.358163	C	6708
1.16148	-1.60428	0.460428	0.240873	-0.345368	C	5779
-1.35809	-8.95293	-0.110655	-1.24182	-1.00611	C	7329
2.06652	0.675744	2.32627	4.01535	-0.144498	C	12584
-2.12789	-15.9164	-0.410023	-0.793633	-0.0343923	C	12470
-0.771535	-8.59083	0.400127	0.234364	-0.328148	C	56034
0.235416	-1.89893	0.733532	0.316592	-0.610546	C	23173
-0.936272	-4.46284	-0.0855774	-1.47614	-2.34198	I	1792
-0.264126	4.85509	2.17333	0.923952	0.488307	C	3207
-0.71438	-9.96632	-0.712793	-1.97674	-1.13569	C	3215
-1.34867	-8.01825	0.203348	-0.571042	-0.252179	C	7837
-1.53993	-8.90616	-0.199725	-0.670771	-0.700477	C	12849
-0.916211	-4.68694	0.807222	-0.00303362	-1.08004	C	3903
-0.0107447	-6.00224	-0.449622	-1.52942	-1.75619	M	6892
-0.758823	-9.36431	-0.636709	-1.21614	-0.463005	M	7035
-1.74269	-12.828	0.521847	0.633992	0.0268744	M	6706
-1.27511	-10.1279	-0.276053	-0.969059	-0.48734	M	1653
-0.662312	-1.68147	1.21575	0.756735	-0.700957	I	4308
-1.4553	-12.3486	-0.699782	-1.47323	-1.25882	I	7658
0.896519	-3.72655	0.148097	-0.52571	-1.74069	C	10490
-1.87644	-9.06889	0.49021	0.33141	0.0169359	C	8124
-1.48256	-12.948	-0.990483	-1.42998	-0.044308	C	23960
-0.147777	2.30486	2.51386	2.33922	0.435444	C	49382
-0.93809	-8.50889	0.0565567	-0.37649	-0.733168	C	4298
-1.70599	-16.2769	-0.869513	-1.36367	-0.0815582	C	2747
-1.69378	-9.91281	-0.194911	-0.313069	-0.08982	C	6501
-2.18339	-7.35282	-0.0437818	-2.51438	-1.2333	C	4511
-0.62582	-12.1351	-1.23695	-1.98278	-0.774915	C	3666
-1.19392	-10.4353	0.1557	-0.12153	-0.126148	C	3886
3.34008	0.679	1.77032	3.36402	0.0555923	C	6879
-1.03968	-13.2092	-1.06072	-1.36411	-0.463193	C	5199
-0.582653	-7.48366	0.259619	-0.308861	-0.881163	C	5494
-4.42376	-9.87531	0.0765452	-0.876173	-1.52488	C	2510
-1.93405	-17.1414	-0.86047	-1.78593	-0.179872	C	11231
-1.50062	-12.585	-0.291997	-0.842995	-0.409698	I	5667
-2.20709	-14.3807	-0.452468	-1.16631	-0.933687	I	12488
0.0487663	-3.77407	0.257959	-0.549932	-1.50051	C	45046
-5.38813	-10.2298	0.0956311	-1.68178	-4.63489	C	4388
-1.00265	-8.57899	-0.532256	-1.13387	-1.16497	C	9667
-2.03533	-15.7691	-0.515327	-1.37068	-0.777614	C	5350
-1.04518	-10.0619	-0.312941	-0.488324	-0.323612	C	6663
-0.0341536	-5.32557	0.77735	1.49719	-0.166849	C	121206
-0.294334	1.7413	2.26289	1.4862	0.0958891	C	448990
-2.20374	-10.8044	-0.113565	-1.68863	-0.766085	C	13278
-1.96771	-14.2109	-0.404297	-0.733954	-0.263605	C	3833
-0.514368	-4.85644	-0.00746585	-0.563256	-1.1346	C	2867
-0.813809	-4.89576	1.10506	0.212236	-0.214922	C	4133
-2.35599	-7.7538	0.0433355	-1.14621	-1.82578	C	12859
-0.526517	-8.10563	0.325401	0.393584	-0.282972	C	11072
-1.43593	-9.57636	-0.0647737	-0.628216	0.353453	C	12790
-0.956316	-11.1934	-0.954098	-1.98462	-1.00004	C	6087
-0.665971	-1.56003	0.98633	0.0359348	-0.118082	C	5775
-4.22378	-11.0151	0.525183	-0.198753	-1.81722	C	10571
-0.0556027	-6.50426	-0.241542	-1.10345	-1.29257	C	5766
-1.83107	-15.9896	-0.499604	-1.30719	-0.111323	C	4980
-1.0578	-10.1372	0.0405258	-0.0525687	-0.157759	C	16417
-1.5106	-12.815	-0.644305	-1.31644	-0.439541	C	6283
-0.469137	-9.01676	-0.511546	-1.05799	-0.641667	C	6855
-0.144621	-7.76421	-0.349209	-1.77282	-2.08208	C	5393
-1.87312	-11.7427	-0.618428	-1.07758	-0.230554	C	4130
-1.20768	-12.4487	-0.51762	-1.4578	-0.495325	C	5865
0.761424	-2.99033	0.994421	1.18596	-0.948533	C	25301
-3.95582	-16.1381	-0.652757	-1.51178	0.00416176	C	6754
-2.10504	-7.01854	0.386135	-0.225329	-1.10197	C	4561
-1.82246	-11.9262	-0.662313	-1.35804	-0.816152	C	4281
-0.525448	-14.377	-1.74726	-1.52222	-0.0804388	C	8428
-1.81883	-12.6276	0.170685	-0.39634	-0.10416	C	8466
-0.526213	-10.096	-0.739891	-0.409932	-0.496291	C	7262
-1.07698	-13.5908	-1.0656	-1.91751	-1.07904	I	7367
-0.463163	-9.89578	0.283867	0.872166	-0.646119	C	5135
-2.99565	-16.8381	-0.653894	-1.54145	-0.319826	C	7631
-2.70501	-13.2964	-0.426671	-1.13012	-0.430283	C	9739
-2.08531	-6.57871	0.672214	-0.143331	-1.46152	C	7082
-1.02323	-14.1044	-0.720325	-0.863539	-0.146102	C	5574
-4.15224	-15.8664	-0.293713	-1.72388	0.269767	C	8058
-1.35408	-13.4777	-0.322012	-0.288128	0.0524641	C	3155
2.03698	2.05443	0.383456	1.01652	-1.13942	C	2170
-1.05561	-9.9501	-0.724872	-1.11326	-0.854588	C	3480
-1.01776	-6.59147	0.367313	-0.452564	-0.278643	C	4605
-2.81671	-17.4538	-0.878582	-2.41456	-0.0564969	C	8441
-0.247238	-6.70063	-0.524742	-1.2538	-1.22536	C	13412
-0.916616	-4.98702	0.591214	0.14025	-0.828405	C	23241
-1.8363	-10.8591	0.165348	-0.508559	-0.247235	C	6894
-1.99126	-11.511	-0.252971	-0.907474	-0.220069	C	9208
-2.46581	-16.4095	-0.423672	-1.02697	0.42922	C	11060
-0.885404	-10.21	-0.226691	-0.821666	-1.08426	C	4155
-1.26218	-11.2294	-0.386378	-1.39574	-0.982103	C	9884
-1.03912	-7.4027	-0.141354	-1.06987	-1.03622	C	10611
-2.05816	-9.0915	0.452848	-1.04948	-1.05133	I	4175
-1.98829	-16.1261	-0.825594	-0.933629	0.250449	C	14027
-1.71369	-15.4724	-0.866379	-1.48611	-0.0141953	C	3850
-5.99201	-19.4258	-0.449893	-2.51936	0.238762	I	5483
-1.17789	-9.85993	-0.438507	-1.41055	-0.662276	C	10443
2.12905	7.82322	0.507417	0.892389	-1.62916	C	37961
-0.490975	5.44759	2.47185	1.01881	0.866312	C	15749
-0.885829	-6.0784	-0.127786	-2.36248	-1.74838	I	1262
-2.52494	0.546689	1.95692	0.738872	-1.56113	C	7961
-0.680899	-7.32107	0.620835	0.620789	-0.159567	C	53801
-1.04706	-11.2326	-0.62844	-1.89428	-0.804245	C	10538
-1.55573	-14.0476	-1.20079	-2.24045	-1.35139	I	5976
-2.30425	-10.9839	-0.0447189	-0.808577	-0.287533	C	13125
-1.6944	-13.2211	-0.75966	-1.27484	-0.698946	C	5668
-0.188243	-9.84423	-0.982949	-1.42891	-0.821049	C	4124
-1.7771	-11.2728	-0.319488	-1.12643	-0.941817	C	6863
0.344308	1.79754	0.681935	0.381123	-1.48686	C	10122
-1.03358	-10.6236	-0.34591	-0.520892	-0.100932	C	3834
1.0753	-0.962437	0.240355	1.25003	-0.721073	C	61358
-1.28603	-14.3244	-0.418558	-1.1158	-0.0780358	C	12374
-1.49966	-6.53796	0.501218	-0.284953	-0.334148	C	8474
-1.93153	-17.5661	-0.973253	-1.0913	0.346371	M	9510
-2.02533	-9.72992	-0.413924	-1.93244	-1.17926	C	8500
-1.65455	-7.2625	0.505668	-0.0520588	-0.621038	C	15682
0.163421	8.73923	2.85077	1.55155	0.0384181	C	1120
-2.23551	-9.73003	-0.0110366	-0.843625	-0.843788	C	58580
-1.95574	-12.4974	-0.512124	-1.15084	0.101488	C	4656
-1.26115	-7.67409	0.288349	-0.109393	0.172646	C	9475
0.0925931	-1.77681	0.418621	0.121298	-1.60747	C	9286
-3.84914	-13.4463	0.185458	-1.19488	0.488387	C	3539
-0.610228	-1.36627	1.01823	-0.08987	-1.18874	C	6433
-2.05455	-8.32161	-0.367372	-2.36043	-1.68084	C	1832
-0.875785	-12.2862	-0.361337	-0.814678	-0.788819	C	1873
-2.06764	-13.5813	-0.404146	-1.46509	-0.27242	C	1776
-0.620381	-2.73275	1.0567	1.08252	-1.10425	C	7495
-0.464325	-0.00274145	1.62022	0.756157	-1.11642	C	7547
-0.624679	-7.72066	0.25243	-0.126319	-0.879807	C	6129
-1.37224	-3.47267	1.31097	1.45329	0.156632	C	6671
-0.464218	-1.21617	1.03078	0.50411	-0.0866228	C	20462
-3.15656	-7.52907	0.232414	-1.32092	-2.66841	C	5482
-1.33682	-5.77892	0.545766	-0.915357	-1.40392	C	4477
-1.47163	1.34107	2.03932	0.717335	0.668854	C	14392
1.6535	7.24689	0.916187	0.863559	-1.70624	C	18187
-0.0548635	-6.20085	-0.0504761	-0.690468	-1.36849	C	11799
-1.18563	-4.80879	1.16426	0.230778	-0.721298	C	13136
-0.819835	-9.94436	-0.0663474	-0.411163	-0.211591	C	13350
-0.292662	-8.86845	0.364535	0.794256	-0.219523	C	12812
-3.34805	-12.7424	0.276745	-0.811239	0.542938	C	7476
-0.020896	-3.40734	0.631369	0.929624	-1.3421	C	7558
-2.35859	-9.1189	0.101515	-0.563242	-0.101164	C	2806
-0.450471	-1.38251	1.03421	1.13975	-2.34827	C	35981
-3.23069	-12.6309	0.116864	-0.707633	0.474679	C	11910
-0.382588	-13.4043	-1.35023	-1.06415	-0.540427	C	6627
-0.380705	-6.69665	0.535234	0.175588	-0.268561	C	4704
-0.0595228	-1.45338	0.736872	0.0563979	-0.892759	C	8345
-0.25062	0.24888	1.39064	0.356507	0.231435	C	8992
-1.53052	-11.2013	0.0625332	-0.587798	-0.738196	C	15833
-0.720586	-6.81342	0.573343	0.156935	-0.624576	C	3682
-1.08978	0.54204	1.39601	-1.08106	-0.225699	C	4964
-2.21843	-9.70463	0.090138	-0.53916	-1.02746	C	4720
-2.21935	-7.99329	0.375318	-0.263722	-1.76088	C	7058
-3.12535	-9.79935	0.146615	-0.298423	-1.98645	C	12101
0.96896	0.472382	1.92566	2.05354	0.272123	C	11028
-4.25019	-16.9762	-0.172516	-1.47269	-0.823417	C	4939
-0.958804	-0.423236	1.43208	0.166118	-0.189382	C	5956
-0.911165	-4.60872	1.32854	1.08944	-0.531279	C	13157
-1.83437	-5.68573	0.640142	0.0268785	-1.02649	C	36984
-1.84729	-10.3164	-1.09984	-2.55847	-3.09066	C	5234
-3.38752	-11.2033	-0.553627	-1.94932	-2.79254	C	13393
-2.22854	-11.3644	0.057244	-0.832965	0.0612433	C	3146
1.48202	2.0343	1.2975	1.73086	-0.397953	C	9233
-0.105098	-8.66188	0.410486	0.520639	-0.141918	C	15269
-2.3423	-14.0007	-0.141532	-0.661361	0.46864	C	13068
-2.3088	-14.5948	-0.312591	-1.43307	-0.5422	C	5446
-0.47131	-4.30548	0.508652	0.449467	-0.839106	C	5774
-2.00785	-10.5847	-0.332445	-0.806217	-1.57947	M	3311
-1.3886	-12.3469	-0.693002	-1.15849	-0.320078	I	7847
-3.82768	-16.808	-0.670098	-1.5325	0.86184	M	6401
-2.64034	-10.1809	0.30705	-0.455115	-0.113691	M	11801
-2.45736	-10.7935	0.520711	-0.367646	0.473787	C	5694
-1.29204	-9.34437	-0.0598621	-0.921254	-0.622993	I	4993
-1.11454	-8.92933	0.197482	-0.564983	-0.746585	C	6267
-0.221983	-2.73241	0.778158	-0.16658	-1.21157	M	3475
-1.6787	-13.1845	-0.0799564	-0.463821	0.0937814	I	7302
-0.290505	-2.02221	1.11309	-0.000472254	-0.673741	C	3718
-2.7577	-8.34704	0.0469929	-0.946303	-2.63109	I	2519
-1.01836	-5.82068	0.160326	-0.844263	-0.766338	C	6230
-2.70236	-15.1288	-0.773383	-1.59869	-0.428144	C	6160
-1.34832	-8.05162	0.457442	0.397393	0.111163	I	6453
-1.07039	1.3124	1.95215	0.674864	0.356866	I	2686
-2.28291	-18.3649	-0.81773	-1.39377	-0.0440499	C	8245
-1.32259	-5.9644	0.364199	0.179699	-1.5345	C	3425
-1.08196	-10.8732	0.0325223	-0.673203	-0.654597	C	1505
-1.66247	-15.4716	-1.62457	-2.79662	-0.97699	C	2506
0.156255	-6.73016	0.31789	0.158472	-0.634681	I	9364
-0.69642	-5.59533	0.0250909	-0.928918	-0.853647	C	4008
-1.99333	-15.4158	-0.745062	-1.34697	-0.330899	C	4556
-1.11053	-4.83849	0.477962	-0.0206987	-0.773754	I	34870
-2.38269	-12.176	-0.333309	-1.02347	-0.891335	I	6263
0.218651	-9.23165	-1.00016	-0.78163	-0.593078	C	11969
-1.67386	-13.6675	0.110617	-0.595717	-0.0148563	C	8306
-0.141323	1.11134	1.20674	-0.184337	-1.42944	C	4148
-0.86644	-10.1394	-0.244142	-0.516669	-0.422452	M	3667
-3.38337	-5.62359	0.687164	-0.463309	-1.42579	M	1297
-1.94272	-15.1194	-0.746918	-1.40492	0.0571785	I	9368
-1.69831	-11.6443	0.11123	0.0893782	0.255859	C	20954
-0.997362	-11.2756	-0.0763883	-0.735899	-0.193246	C	5000
-1.10857	-7.50585	0.0584834	-1.21035	-1.24581	I	531
-1.5575	-11.3323	0.137966	-0.766371	-0.154163	C	6499
-1.65113	-14.6968	-0.623572	-1.7881	-0.625007	C	14787
-2.01157	-12.6437	0.0812367	-0.658362	-0.0739481	C	7867
-1.15273	-13.3991	-0.534813	-0.363079	0.0896651	C	10612
0.386956	-4.08277	0.360889	-0.123437	-1.03133	C	12436
-1.91864	-10.924	0.368279	0.155308	-0.854051	M	2080
-0.609896	-7.96774	0.270644	0.00631874	-0.327429	M	3374
-2.6742	-15.5892	-0.79969	-2.10607	-0.417432	C	6835
-2.51113	-9.91536	0.246551	-0.796133	-1.92208	C	18549
0.501182	-1.56037	0.198366	-0.0630981	-1.42548	C	4275
0.48744	-2.41066	1.49474	1.6468	-0.823414	C	5972
-0.605036	-5.31108	-0.0019606	-0.68537	-0.816973	C	5884
-2.89463	-5.61521	1.17049	-0.181455	0.270925	C	6504
-0.915943	-4.27934	1.23609	0.21207	-0.667507	C	1553
-0.239888	-1.99378	0.160792	-0.986959	-1.85372	I	1341
-1.63065	-11.666	-0.525085	-0.968898	-0.0678104	C	11375
-1.31132	-8.72036	-0.0107418	-0.873451	-1.19997	C	3782
-2.5026	-13.8035	-0.113668	-0.945231	-0.0232747	C	9914
-1.25007	-11.8609	-1.07043	-1.88101	-0.8064	I	4577
-0.84023	-12.4581	-0.0860222	-0.598021	-0.136819	C	4388
-2.32776	-12.2192	0.208517	-0.905494	-0.0704309	C	7620
-1.50485	-7.71942	0.206166	-0.954718	-1.0691	I	19034
0.179639	8.56423	3.08559	1.92091	0.394633	C	6460
-0.992448	-10.4307	-0.812686	-1.87687	-1.3224	I	5659
-5.08998	-3.02871	2.09798	0.0830488	2.02082	C	27844
-3.7508	-11.7471	-0.158067	-2.14227	-2.60443	C	2370
-0.709031	-11.366	0.315097	0.348797	-0.207222	C	2809
-0.530063	-9.30055	-0.0395331	-0.650519	-0.864091	C	4410
-0.853206	-8.7824	-0.131918	-0.02687	-0.291018	C	13321
-2.4708	-14.9872	-0.27525	-1.24871	-0.275052	C	9065
-1.45219	-12.8797	-0.643543	-1.0892	-0.509691	M	9404
-1.28054	-7.83753	0.0780772	-0.871136	-0.667604	I	5605
-2.45292	-15.8328	0.0651075	-0.814965	0.233125	C	3664
0.0888047	-3.50586	0.967974	0.593079	-0.566153	I	3737
-2.68265	-9.93944	-0.156226	-0.995242	-2.54786	C	5105
-2.26471	-15.2839	-0.42603	-0.431847	0.202358	I	9373
-2.00679	-8.85243	0.221483	-0.0966525	-0.00537445	C	2581
-1.20346	-6.57084	0.288522	-0.773302	-1.07736	C	19644
0.478801	-4.13516	-0.098286	-0.448759	-1.52032	C	3112
-0.644464	-8.89132	-0.239735	-0.650006	-0.626	C	4634
-3.29575	-6.04325	0.212661	-1.17288	-4.19296	M	4383
-1.96845	-13.1087	-0.00838221	-0.524391	0.179422	M	10049
-1.14872	-13.5935	-0.544058	-0.92628	0.0886879	C	3901
-0.482668	-9.50964	0.31884	0.606893	-0.268074	C	4605
-1.66276	-6.91603	0.451286	-0.333739	-0.54748	C	7516
-0.406854	-11.3382	-0.940369	-1.24837	-0.283301	I	6098
0.449946	-0.865225	1.28435	1.13269	-0.408352	C	11472
-1.82647	-13.8195	-0.679636	-1.33545	-0.339538	C	8151
0.300874	-5.10103	0.578278	0.356553	-0.767724	C	5494
-1.73003	-12.5486	-0.411679	-0.920811	-0.12519	M	2228
-4.78287	-10.7215	0.580302	-1.00024	-1.65442	C	6860
-3.38316	-14.7738	-1.04481	-1.83414	-1.23191	I	11411
-1.86242	-12.5461	-0.500959	-1.08192	-0.399547	C	5773
-2.11358	-11.6176	-0.312143	-1.30348	-0.257477	I	11671
-2.40511	-10.1696	0.0256754	-1.04045	-0.555585	C	11413
-1.11748	-15.2571	-0.966124	-1.36268	-0.56676	M	4978
-0.702741	-8.81263	-0.109255	-0.586626	-0.467309	M	7055
-3.37152	-11.4185	-0.115568	-1.06746	-0.189068	I	3839
-1.94841	-12.5559	-0.792315	-1.62199	-0.314006	I	4989
-0.47338	-9.61857	-0.920703	-1.9269	-1.33296	M	3029
-0.932524	-10.21	-0.325872	-0.713458	-0.64385	M	3908
-0.804179	-12.241	-0.418041	-0.911018	-0.775129	M	1878
-1.93937	-8.44747	-0.627886	-2.63585	-2.81959	M	4721
-0.316896	-6.98694	-0.943345	-3.31305	-2.63142	I	10630
-0.453647	-6.04003	0.23076	-0.296345	-0.538552	C	6224
-0.744668	-10.2442	-0.581212	-1.15263	-0.85154	M	11991
-1.30902	-12.8643	-0.808536	-1.31823	0.254671	M	18369
-0.753545	-2.63667	0.773308	0.87249	-1.56928	M	26167
-0.641624	-8.40998	0.429157	0.769652	-0.456185	I	14552
-1.20108	-4.34262	0.470137	-0.153162	-2.11121	I	3918
-0.450634	-10.4936	-1.11323	-1.20905	-0.875277	M	14061
-1.56005	-10.737	-0.793021	-1.21754	-0.762962	M	5090
-1.5653	1.62963	2.0225	-0.236008	-0.628933	C	5486
-1.54291	-10.2322	-0.704698	-1.45193	-1.049	M	12070
-1.02697	-7.88768	0.520541	0.186619	-0.138116	C	5870
-1.24213	-10.2531	-0.812833	-2.25207	-1.37045	M	3913
-1.8701	-11.505	0.100948	-0.843249	-0.798221	C	10011
0.504862	-3.25124	0.231738	0.221468	-1.05264	I	4868
0.0918229	-7.38529	0.268588	0.524588	-0.749287	M	5529
-0.418761	-6.47601	-0.228403	-1.10514	-1.1028	M	1429
-1.23967	-8.08856	0.405531	-0.739658	-0.739452	I	4846
-0.642144	-2.84542	0.850733	-0.16738	-0.00152423	M	7360
-2.61083	-17.7178	-0.593962	-1.28207	-0.0980019	I	5276
-1.53658	-8.75339	0.0626767	-1.24648	-1.01743	M	2400
-1.26645	-7.62518	0.192391	-0.862052	-0.569571	C	4462
-1.2916	-14.5567	-0.936826	-1.45158	-0.28108	I	9308
-2.66028	-11.3434	-0.0233156	-1.09014	-0.0624369	M	11733
-1.53926	-11.5213	-0.163643	-0.35104	-0.0759602	C	9808
-0.750605	-11.5252	-0.735797	-1.24021	-0.82859	I	3738
-1.38731	-12.7908	-1.31818	-4.05526	-2.7868	I	9177
-0.0926965	-4.93474	1.19214	1.70345	-0.29864	M	2983
-2.42158	-16.8151	-0.66457	-1.75442	-0.247564	M	4975
-1.48825	-13.7673	-0.838641	-1.67616	-0.990641	M	3242
-0.12458	-8.42731	-0.174422	-0.324903	-1.16589	C	2295
-1.71226	-14.4452	-0.623417	-1.05998	-0.211862	I	4211
-0.56909	-8.82336	-0.701038	-1.95022	-1.45724	M	4941
-1.15793	-12.0929	-0.407556	-0.907542	-0.573064	I	14569
-0.871847	-10.2089	-1.64943	-4.38559	-3.24884	I	2678
-1.11095	-10.437	-1.01661	-2.62843	-2.68003	I	4170
-1.1912	-8.96631	-0.190727	-2.41349	-2.18345	I	4735
0.490968	-5.44526	0.180562	-0.578385	-1.10173	I	6901
-3.28978	-13.594	-0.0988305	-1.01088	-0.324758	C	5602
-0.286029	-4.57652	0.353838	-0.0883156	-0.878678	C	4427
3.23535	8.6357	0.507386	3.20596	-1.1777	C	3322
1.64352	-3.83951	0.677937	1.41627	-0.94638	C	3796
-1.72429	-4.88698	0.715114	0.139246	-2.42601	C	4581
-1.48124	-14.6696	-0.188637	-0.378034	-0.248816	M	59519
-1.17471	-15.4933	-1.07472	-2.0141	-1.12382	I	5258
-0.41593	-6.04979	0.131326	-0.582533	-1.10492	C	4861
-0.592747	-10.0878	-0.567287	-1.32511	-1.37993	C	2495
-0.34412	-3.62441	0.652253	0.0192838	-0.502112	M	21177
-1.00079	-12.1014	-0.404773	-0.174277	-0.680107	M	9645
-1.19219	-10.4334	-1.41849	-4.42134	-3.64131	I	585
-1.59038	-7.41208	0.280385	-0.568466	-0.0754833	C	9856
0.018717	-10.0021	-0.0656586	0.0779402	-0.635822	I	21025
-0.853191	-14.9948	-1.12496	-1.24618	-0.244403	I	9954
-1.96844	-11.3794	0.0124821	-0.954754	-0.632759	C	4664
-2.15398	-8.96696	-0.47375	-1.8205	-2.64898	C	7910
-1.7955	-9.06718	0.352328	0.00308565	-0.28986	C	3711
-0.443641	-1.10984	-0.0883904	-0.200027	-0.742866	M	4537
-1.59332	-7.79604	-0.19772	-1.60714	-1.098	M	5823
-2.51684	-15.8161	-1.03083	-1.84057	0.22358	C	8905
-2.69498	-11.5396	0.0771009	-0.180876	0.392996	C	9288
-0.264925	-6.70322	0.847783	0.796109	-1.05797	C	3043
-0.293239	-5.71508	0.250121	-0.253995	-0.816622	C	10518
-0.545609	2.34742	2.29274	0.8028	0.34977	C	3056
0.442183	-3.6044	-0.255768	-2.54757	-2.90796	I	2085
-2.18197	-15.9212	-1.02851	-1.34656	-0.367894	M	5024
-0.850885	-11.7096	-0.392613	-0.678117	-0.311005	C	8218
-0.629983	-2.41601	1.13134	0.444742	-1.08166	C	5784
-0.809155	-9.23059	-0.435653	-1.29872	-1.01588	C	5159
-0.331863	-8.03938	-0.840131	-1.65294	-1.37815	I	3569
-1.60995	-10.5924	0.418318	-0.070992	-0.537234	C	16025
-0.187	-5.70175	-0.084409	-0.962324	-1.24668	C	5093
-0.666533	6.59079	2.76266	0.66957	0.550457	C	6039
-1.98073	-11.6655	0.0606599	-0.866968	0.0265886	C	6656
-4.00535	-13.4446	-0.0968258	-1.21109	0.613269	C	3867
-2.37296	-8.28449	0.0604812	-0.644477	-1.3978	C	4229
-1.66346	-10.9859	-0.191168	-1.15234	-0.96433	C	2813
-0.4061	-10.7669	-0.568732	-0.579751	-0.291009	C	6221
-0.75939	-11.161	-0.625774	-0.615491	-0.117238	C	9024
-0.246936	-6.0423	-0.00709248	0.0993561	-0.444991	C	5927
-2.40523	-9.59074	0.37832	-0.332932	-0.0577135	C	9303
-0.409934	-5.19385	0.1108	-0.433653	-1.14411	C	4517
-0.577143	-7.01018	-0.0269305	-0.24831	-0.844994	C	5690
-0.522048	-2.1747	0.444985	-0.161578	-0.271122	I	7429
-0.488875	-0.719088	1.27	0.416124	-0.951197	C	10140
-2.89754	-15.3188	0.16134	-0.793573	-0.0688141	C	3282
-1.42926	-10.8765	-0.209584	-1.5981	-1.07714	C	6424
-0.64068	-7.31512	-0.244665	-0.704762	-0.973335	C	12537
-0.500297	-6.81917	0.0080711	-0.35369	-0.58613	C	11463
-1.48689	-14.6489	-0.126614	-0.556324	-0.0678484	C	14795
-2.58569	-15.6565	-0.827029	-1.77323	-0.655023	C	7453
-1.93103	-13.7571	-0.361102	-1.34612	-0.406906	C	9097
-1.27876	-10.9047	-0.68776	-1.23733	-1.10707	C	4202
-0.417852	-6.78143	0.208542	-0.296488	-0.921412	C	20481
-3.22399	-17.5967	-0.424542	-1.45012	0.0212814	C	4896
-0.480913	-1.9072	1.14131	0.299552	-0.600813	C	3256
-0.902869	-8.95772	-0.601651	-1.84083	-1.30054	C	1836
-0.810927	-9.24627	-0.0857282	-0.157325	-0.817013	C	6258
1.17053	-0.356482	1.46919	2.21294	-0.682074	C	5321
-0.209965	-5.78018	0.197193	-0.0320757	-0.833249	C	10496
-0.191262	-2.40899	1.0167	0.11433	-0.529598	C	4154
0.430506	-5.26434	0.255676	0.562115	-0.426311	C	8421
-1.08835	-7.62834	0.150322	-0.592669	-0.731211	C	4970
-0.915328	-6.20343	0.106082	-0.348627	-0.868711	C	6134
-0.765715	-8.04382	0.359661	-0.23533	-0.426155	C	10520
0.157218	-5.42866	0.241768	-0.364519	-0.640894	C	2852
-0.228878	-3.27724	0.725187	0.0756505	-0.481124	C	12231
-0.74957	-8.58032	-0.852139	-3.18005	-2.30593	C	1417
-0.831314	-6.26155	0.286226	-0.49814	-1.5981	C	3753
-0.753017	-6.18725	0.933151	0.367462	-0.595343	C	2427
-0.96075	-9.46798	-0.0361029	0.240222	-0.536626	C	2950
-1.70372	-8.43736	0.0599898	-0.980595	-0.835823	C	3980
-2.2884	-12.5477	-0.202828	-0.939595	-0.00226687	C	4159
-1.05437	-7.49608	-0.0805379	-0.856739	-1.75424	C	3076
-2.16852	-13.8907	-0.421912	-0.769996	-0.185907	C	2753
0.329225	1.06329	1.01806	1.27093	-3.14394	C	3427
-0.57253	-4.9363	0.155593	-0.505653	-2.17485	C	3210
-1.32292	-3.546	1.2587	0.192815	0.0290354	C	19762
-1.14153	-8.18846	-0.123596	-0.837105	-1.59946	C	12175
-1.07487	-6.27195	-0.0260934	-1.94875	-2.23295	C	4802
-1.24112	-8.69941	-0.216234	-1.03754	-1.63324	C	1908
-1.12868	-6.69189	0.501098	-0.488694	-0.892913	C	3485
-0.808731	-12.762	-1.01241	-1.08952	-0.285544	C	4368
-0.342028	-11.6608	-0.0580159	0.277824	0.0209787	C	13515
-0.910479	-4.73385	0.0384481	-0.888414	-1.23329	C	8172
-1.86959	-12.886	-0.336599	-1.28326	-0.790895	C	6346
-0.511954	-5.01233	0.875578	0.630153	-0.697784	C	8312
-0.625221	-6.82968	0.68242	0.595402	-0.417259	C	3889
-2.22646	-12.3734	-0.4376	-1.10477	-0.517308	C	4260
-1.36346	-13.6351	-0.66434	-0.863098	0.336964	C	4775
-1.1122	-13.5	-0.747066	-0.805209	-0.0808106	C	3683
1.29526	2.98021	2.33101	2.30125	-0.619636	C	3884
-0.382766	-10.7818	-1.28027	-1.60052	-0.96635	C	3728
0.225712	4.37465	1.21344	1.22465	-0.844555	M	5036
0.0407512	-4.19794	0.380095	-0.708566	-1.58234	C	5960
-0.330797	-7.98464	0.428063	0.423449	-0.581458	C	5148
-0.0518422	-9.04423	-1.14824	-1.45413	-0.757272	C	6719
-0.924877	-12.096	-0.484943	-0.681312	-0.322601	C	3083
-1.37104	-4.59165	0.381399	-0.0336954	-1.59462	C	2934
-0.42681	-8.67376	-0.571927	-1.04648	-0.798968	C	2201
-0.495401	-8.73672	0.564591	0.812252	-0.167105	C	7437
-4.61971	-11.5729	0.196715	-0.844085	-2.00245	C	4431
0.323229	-3.22993	-0.361135	-1.94105	-2.54569	C	34044
-0.895182	-7.46862	0.475727	0.370927	-1.07918	C	7229
-0.378947	-10.0956	-0.39996	-0.206434	-0.100303	C	6098
-1.48817	-10.9768	-0.651121	-1.12141	-1.06764	C	7377
-1.26391	-12.9589	-1.12342	-1.56564	-1.22224	C	2931
2.07947	2.09189	0.81653	1.54943	-1.3233	C	9759
-0.152161	-4.77063	0.0191983	-0.293511	-0.91592	C	4791
-0.731348	-4.93438	0.24748	-0.567314	-1.606	C	8745
0.902159	-6.92791	0.0036719	0.32869	-0.502095	C	3670
-1.55085	-10.6128	0.100722	-0.164878	-0.894842	C	4528
-3.03458	-6.22134	0.658113	0.228021	-2.92131	C	3361
-0.316736	-7.20289	0.622001	0.820996	-0.553385	C	2639
-0.00158886	-11.8127	-1.55302	-1.48938	-0.465296	C	6773
-1.37265	-4.60093	0.593223	-0.51289	-0.705568	C	18094
-0.0521845	-12.1728	-1.43644	-1.45737	-0.282993	C	3223
-2.4101	-9.86444	-0.110705	-1.03906	-1.71295	C	2975
-0.753213	-5.27166	0.0963091	-0.985043	-1.54636	C	2450
1.28243	-1.60917	1.18742	2.61421	-0.320117	C	4665
-0.0615178	-8.08092	-0.769137	-0.951434	-0.334628	C	7678
-0.857868	-7.43069	0.0561425	-1.28574	-1.03236	C	8827
-0.0843046	4.16769	1.95321	0.63909	-0.355337	C	2605
-1.24035	-13.2765	-0.917159	-1.21539	-0.72141	C	15964
-0.462448	-9.0166	-0.270722	-0.653361	-0.887289	C	5854
-1.44824	-4.69869	0.734089	0.230744	-1.44169	C	2274
-0.628295	-7.19352	-0.400867	-1.15328	-1.17797	C	3925
-0.0173601	-2.47993	-0.202221	-2.14388	-2.53332	C	5237
-2.19482	-11.9689	-0.178023	-0.983655	-0.282851	C	3591
-1.5876	-12.1725	-0.236439	-1.97241	-0.805111	C	4637
-0.715638	-6.31113	0.357345	0.0281293	-1.44122	C	4645
-5.64422	-6.98738	0.253425	-0.510857	-2.57728	C	8619
-0.414352	-2.87385	0.810731	-0.144159	-0.944887	C	3752
-0.602876	-6.85827	-0.11531	-0.615188	-1.2637	C	3446
-0.782433	-2.46338	0.976352	0.222558	-1.82385	C	6736
-2.63295	-13.9779	-0.0469039	-1.65088	-0.0959429	C	4971
-1.20426	-9.67935	-1.78048	-5.78129	-3.93232	C	624
-1.24226	-15.3722	-0.645933	-0.548238	0.18081	C	2073
-2.69208	-3.30318	0.867978	0.448602	-2.80461	C	6747
-1.62936	-7.05055	0.973446	1.03606	-0.905794	C	4843
-1.42719	-7.55027	0.34247	-0.0630569	0.0841856	C	10131
-1.15238	-14.8456	-0.836648	-1.02307	0.0197981	C	5939
0.419081	-5.50656	-0.202909	-0.386854	-0.976327	C	4424
-2.32264	-11.6954	0.133245	-0.763986	0.11217	C	5755
0.741246	9.57231	2.62055	1.99944	0.232643	C	114085
-3.00048	-9.10542	0.534575	0.365084	-1.12303	C	4044
-1.09195	-11.5766	-0.339933	-0.723549	-0.676997	C	4696
-1.503	-11.2876	0.28614	-0.332887	-0.157782	C	8442
-1.3011	-10.6995	-0.369632	-0.871621	-0.602723	C	5455
-1.84689	-8.64009	-0.155454	-1.33456	-0.813882	C	4351
-2.89559	-13.1576	-0.378468	-1.71657	-0.181024	C	7920
-2.43482	-13.9546	-0.523518	-0.506931	0.0485305	C	2736
-0.662946	-3.99677	0.593485	-0.315905	-1.05031	C	2594
-1.14033	-13.0399	-0.491496	-0.867927	-0.346092	C	3102
-0.307292	-8.38904	-0.586666	-1.12383	-0.839616	C	5069
0.232656	-8.69783	-0.632557	-0.273295	-0.349473	C	6598
-1.05591	-10.3646	-0.418109	-1.18966	-0.915459	C	13130
-1.07155	-10.1599	0.132406	0.293767	-0.535675	C	4443
-0.575213	-4.30132	0.643957	0.357398	-0.290836	C	9122
-2.12798	-14.0649	-1.02677	-1.8247	-0.312451	C	3561
-0.864527	-8.45271	0.153676	-0.140261	-0.170496	C	2960
-0.719185	-7.14188	0.280465	-1.01907	-1.36621	C	3840
-2.03199	-15.4971	-1.02023	-1.75981	-0.575445	M	5631
-2.06862	-15.134	-0.426183	-0.749267	-0.393206	C	3947
0.369362	-3.35275	-0.149877	-2.24455	-3.08779	C	45851
-3.83786	-6.10875	0.984385	0.906409	-1.98417	C	11897
-2.67939	-13.7496	0.0356579	-0.562404	0.335548	C	5502
-5.04737	-13.513	0.354998	-0.555907	1.58313	C	4747
-0.972065	-5.43766	0.783771	0.318194	-0.323301	C	3687
-0.813708	-5.04091	-0.310839	-1.69853	-2.7727	C	8468
-2.76094	-8.80567	-0.199568	-1.349	-2.8482	C	3274
0.272158	-7.78214	0.0876818	0.113437	-0.216396	C	7711
-0.14759	-4.58633	0.324143	-0.313057	-1.13743	C	6985
-1.76389	-11.6346	-0.57748	-1.43232	-0.979884	C	5315
-0.394872	-5.23733	-0.178822	-1.16294	-1.16488	C	3732
-0.688531	-12.574	0.0252325	0.79086	-0.159404	C	3205
-0.945827	-6.00668	0.332412	-0.138664	-1.41772	C	4024
-0.939516	-9.52027	0.374299	0.0586921	-0.359149	C	3334
-0.756057	-10.0573	-0.191164	-0.264542	-0.711237	C	1717
-1.40974	-6.61889	0.580781	0.128856	-0.94491	C	6340
-0.918409	-9.72193	-0.521871	-1.3521	-1.76342	C	4118
-1.12837	-11.934	-0.41037	-0.81317	-0.0304133	C	2819
-1.2336	-12.8496	-0.974338	-1.4713	-0.92448	C	7329
-1.03867	-3.51033	0.311206	-0.789072	-2.15617	C	10406
-2.90974	-9.36613	0.0491784	-1.05871	-0.277076	C	11696
-1.31845	-10.3092	-0.371561	-1.18646	-0.648003	C	7755
-1.3901	-8.74292	-0.185976	-1.07108	-0.892121	C	4983
0.491176	-6.3898	-0.248233	-1.26364	-2.1868	C	4408
-0.839616	-9.67634	-0.0618214	-0.438584	-0.765416	C	5551
-1.29183	-12.1894	-0.474627	-0.904682	-0.476132	C	10987
1.48353	3.1195	-0.610762	0.56626	-0.750224	C	1768
-1.24677	-8.12105	-0.0657292	-0.366293	-2.19195	C	1346
-2.53471	-15.2256	0.288755	-0.332977	0.342506	C	15733
-2.24365	-12.5187	-0.162684	-1.68782	-1.07586	C	2653
-0.697333	-7.89677	-0.428001	-1.57038	-1.15718	C	7115
-0.458681	-15.6129	-2.01602	-2.13845	-0.246628	I	5037
-0.215004	-3.98236	0.664835	0.146194	-1.02487	C	4396
-1.06468	-8.20415	0.103581	-0.478414	-0.182565	C	3385
-2.75024	-13.9475	0.0202139	-0.547244	-0.152529	C	4197
-1.11291	-9.47115	-0.21018	-1.10981	-1.26472	C	3975
-2.25213	-21.8637	-1.20308	-1.76187	0.379354	C	7273
-0.442039	-5.12507	0.501504	-0.191932	-0.912316	C	4670
-0.706518	-6.37001	-0.123945	-0.981486	-1.12324	C	4799
-2.8384	-6.54701	0.270005	-0.53094	-2.41695	C	2986
-2.72017	-13.4901	-0.315784	-1.42115	-0.15206	C	4248
-0.387098	-7.48418	-0.383438	-0.598935	-0.960641	C	2776
-1.79467	-8.1378	0.142227	-0.244708	-1.55243	M	10553
-2.20388	-13.215	-0.740389	-1.4883	-1.06152	C	3629
-1.95302	-8.9022	-0.0377033	-0.531566	-1.21611	C	4414
0.489072	3.99482	0.979324	0.027767	-1.95732	C	11367
-2.7685	-10.8664	0.497733	0.306528	0.396497	C	13468
-0.501022	-8.39155	-0.6332	-1.97405	-2.01082	C	3133
-0.694914	-9.1097	0.186117	-0.34476	-0.0678164	C	9760
-1.04531	-4.86775	0.773548	0.535985	-0.39155	C	8050
-2.13935	-7.37472	-0.0778626	-1.14667	-1.3857	C	4701
-1.16347	-6.37206	0.668472	0.234118	-0.741767	C	3862
-0.654342	-10.3927	-0.320616	-0.400593	-0.296857	C	3084
-1.05055	-6.48937	0.657412	0.157396	-0.603804	C	8028
-0.290625	-6.56765	-0.454433	-0.515911	-0.875291	I	16335
-1.91521	-5.27694	0.830066	-0.00113092	-1.24217	C	3445
-1.74602	-9.16985	-0.0343747	-0.738843	0.132556	C	5582
0.115577	-4.64389	0.483788	0.727532	-0.849283	C	5413
-0.829926	-9.99587	-0.612246	-1.95944	-1.45035	I	3792
-2.16111	-5.2596	-0.15017	-1.91432	-3.62786	C	8965
-0.643562	-5.56938	-0.0088939	-1.5353	-2.06364	C	3393
-1.85148	-9.54581	-0.204688	-0.59711	-1.11188	C	3546
0.0147523	-12.6366	-1.57408	-1.08143	-0.157819	C	7039
-1.10377	-8.29831	0.0610049	-1.20782	-0.898199	I	4297
-2.17832	-14.3172	-0.812878	-1.57273	-0.142761	C	3813
-0.99761	-7.82745	0.526019	0.452978	0.299308	C	1867
0.650387	-6.08464	-0.188962	-1.048	-1.97328	C	2074
-1.46485	-10.2888	0.3924	0.239738	0.0570832	C	1807
-1.97602	-12.8192	0.44379	0.0865445	0.24556	C	2714
-0.963863	-7.96745	-0.241726	-1.39684	-0.987301	C	3377
-2.239	-7.12382	0.513211	-0.091092	-2.25954	M	5235
-0.916716	-7.11617	0.512047	-0.609332	-0.446568	M	3150
-0.669683	-8.61956	0.115981	-0.309027	-1.07109	C	2700
-0.184693	-12.3643	-1.46531	-1.34684	-0.502901	C	2122
-0.953386	-5.27631	0.413236	-0.725454	-0.925722	C	3890
-1.24074	-7.45144	0.41452	-0.188505	0.0143255	C	7192
-0.21418	7.38222	2.93015	1.60077	0.498792	C	3183
0.782453	-4.52362	0.146726	0.450417	-0.543034	C	3434
-1.55859	-12.8007	-0.72058	-1.15455	-0.358452	C	3351
1.74671	1.78636	0.62963	1.33983	-2.32669	I	8187
-1.89834	-14.1414	-0.609019	-1.10337	0.472751	C	9811
-1.24693	-11.8153	-0.133267	-0.278496	-0.00855895	C	3685
-2.4038	-9.31112	-0.219039	-1.17924	-2.31567	C	4243
-0.758465	-14.9289	-1.86521	-1.6185	-0.529857	C	3589
0.228094	-2.80244	1.32947	1.41256	-0.921953	C	8145
-1.0267	-6.2007	-0.0353729	-1.68178	-1.38125	C	3809
-1.49511	-10.9815	-0.0589404	-0.573345	-0.619229	C	6418
-0.991569	-9.91548	-0.699626	-1.9368	-1.08315	C	3925
-0.684743	-2.50821	0.794103	-0.21644	-0.388772	C	5157
-2.2581	-10.6023	-0.272407	-1.2978	-0.741197	C	3967
-2.96167	-12.6239	-0.348168	-0.864305	-1.27396	C	19739
-1.85587	-11.9066	-0.0326035	-0.967166	-0.0121258	C	2608
-1.75863	-12.7155	-0.459409	-1.27781	-1.12329	M	6336
0.496738	-3.91358	1.01031	0.733831	-1.09576	I	5732
1.33473	1.45776	0.199157	-0.935079	-2.5967	M	10653
-1.43638	-10.6299	-0.157336	-0.479897	-0.143545	C	14370
-0.371672	-7.74074	-0.664361	-1.16346	-1.2822	C	5270
-0.453867	-7.22169	-0.29324	-0.675045	-1.03357	C	8148
-1.76917	-13.9811	-0.163179	-0.121825	0.249116	C	11224
-0.836561	-7.73957	0.332538	-0.139261	-0.754973	C	8218
-0.553286	-8.38744	0.359244	0.290288	0.0267783	C	7269
-1.33331	-11.991	-0.648404	-1.2642	-0.348348	C	7738
-0.870264	-4.72904	0.172919	-0.926305	-0.938043	C	3638
-0.326454	-7.19097	0.59227	0.810999	-0.735421	C	16701
0.260099	-3.31036	0.0655708	-0.336073	-1.3251	C	4435
-0.83272	-8.65984	-0.486968	-1.64311	-1.11173	C	4566
1.40883	2.22949	0.359432	1.16775	-1.37481	C	10650
-0.891706	-6.07627	0.341885	-0.218102	-0.228236	C	3374
-0.16675	-6.17864	0.00841845	0.0189403	-1.40536	C	5142
0.591026	4.49824	0.721468	0.196881	-1.7463	C	2965
-1.05536	-5.53867	0.403001	0.154616	-0.435839	C	8227
-1.4764	-9.07472	0.327358	-0.638935	-0.442792	C	6354
-1.17935	-7.96758	0.175776	-0.802638	-0.374317	C	5440
-1.92582	-11.1545	0.571217	-0.588564	-0.0610285	C	3455
-1.70819	-13.2106	-0.571527	-1.58901	-0.316286	C	5260
-2.76649	-13.2759	-0.371804	-0.92801	-1.13724	C	4156
-1.11552	-15.711	-0.822359	-0.892888	0.167215	C	13154
-2.65897	-13.7233	-0.306417	-0.760865	0.331884	C	10691
-0.0735023	-5.88782	-0.298132	-1.34855	-1.29738	I	8782
-1.75315	-7.15665	0.379666	-0.92568	-0.718545	I	12684
-1.42302	-6.47012	0.0165684	-0.611936	-0.97828	C	7892
-1.94202	-12.359	-0.227631	-0.832353	-0.341916	C	12030
-1.97016	-13.5072	-0.0317209	-0.816641	0.0455269	C	6844
0.232792	-10.9496	-0.142912	0.417718	-0.120382	C	13634
-0.247797	-10.8785	-1.2066	-1.68218	-0.672416	C	25249
-1.857	-9.10901	-0.336104	-1.37877	-1.78966	C	3985
-0.57207	-6.13808	-0.42803	-1.02085	-1.56037	C	2810
-0.989134	-6.71269	-0.275112	-1.63193	-2.20674	C	2661
0.0851913	-12.9684	-1.39176	-1.01475	-0.22912	C	6415
-0.216065	-4.32025	0.433259	0.518366	-0.7617	C	4081
-3.00067	-10.5836	0.0125143	-0.638524	-0.441799	C	5789
-1.03869	-12.7614	-0.388337	-0.781096	-0.164732	C	4281
-0.82583	-10.6211	-0.158543	-0.393752	-0.855511	C	3287
-2.08132	-8.2133	0.624718	-0.106977	-0.631398	C	4984
-1.24622	-9.17546	-0.108596	-0.986766	-0.822018	C	3884
-2.64481	-9.02915	-0.0105515	-0.723869	-1.321	C	6963
-0.99168	-7.85614	0.189703	-0.310692	-0.651128	M	9762
-2.39986	-8.65091	0.709851	0.448228	0.423875	C	10666
-1.64012	-13.2773	-0.0162354	-0.512669	-0.592478	C	3339
0.867673	1.73598	1.49855	1.63562	-0.769666	C	5984
1.03801	4.97422	0.517377	1.27286	-0.740062	I	2124
-0.964085	-12.2208	-0.550118	-0.310251	0.225472	I	15298
-1.27811	-13.8351	-0.844375	-2.0067	-0.607603	I	15965
-3.37371	-10.4699	0.63466	-0.309918	-2.24054	C	11747
-2.74793	-7.82249	0.199139	-0.976286	-2.83265	C	3902
-1.74584	-13.6867	0.0619538	-1.05731	-0.917069	C	5965
0.593733	-4.76284	-0.332199	-1.25494	-1.82159	C	9792
-1.22727	-13.9286	-0.49742	-0.583798	0.0017712	C	13303
-0.943204	-6.71122	0.602635	0.110452	-0.154979	C	6457
-2.61016	-10.1326	0.804438	-0.0772199	0.067037	C	14032
-0.345795	-9.99412	-0.0439223	0.153578	-0.0840672	C	10195
-0.359941	-14.8946	-1.97101	-2.11345	-0.448638	I	3819
-1.05708	-8.64769	-0.643232	-2.91985	-2.48672	C	6708
-0.60345	-7.85825	-0.258083	-1.0955	-1.3807	M	3740
-0.555501	-5.91289	-0.102202	-1.51976	-1.29118	M	7590
-0.239124	-6.23364	-0.349836	-0.947795	-1.43881	C	2791
-2.33375	-9.54086	-0.0625055	-1.35334	-1.9271	M	10000
-1.66203	-7.21461	0.185399	-0.639538	-0.903189	C	3200
-0.35405	-7.60776	0.0357188	-0.307541	-0.838384	M	4175
-1.16836	-10.248	-0.537078	-1.37847	-1.01397	C	4557
0.0562191	-1.13566	1.16671	0.565404	-0.494954	I	3116
-0.680956	-6.65796	0.445677	-0.427112	-0.647647	C	9064
-0.506018	-6.98323	-0.30121	-2.92879	-2.57647	I	2284
-0.812026	-5.62652	0.487422	-0.514097	-1.68992	I	8522
-1.59416	-11.2176	-0.328968	-1.05803	-0.469574	C	6666
-3.486	-14.4335	-0.448227	-1.58089	0.240143	C	9928
-0.21608	-3.22225	0.198549	-0.725604	-1.43979	I	5148
-1.34708	-8.03997	-0.187763	-1.01809	-0.870499	I	3922
-0.0865772	-7.20132	-0.210668	-0.734205	-1.0388	C	8919
-0.832121	-12.7861	-1.15953	-1.81698	-0.815288	C	3392
0.135592	1.00731	0.896731	0.740632	-0.897417	C	12779
-1.0102	-7.54906	0.552019	0.698504	-1.02429	C	4217
-2.43537	-10.9763	-0.706844	-1.02677	-2.29662	C	6216
-0.89712	-13.6246	-0.689303	-1.33567	-0.924768	C	6020
-0.59056	-4.4037	0.261164	-0.315882	-1.81227	C	3108
0.999503	-4.42668	0.389461	1.04867	-0.851245	C	5546
-0.270723	-5.57385	0.214385	-0.34019	-0.579305	M	8709
-0.123814	-11.5702	-0.487601	-0.183683	-0.172559	M	6202
-0.8705	-10.2571	-0.0309182	-0.490505	-1.00897	C	6840
-0.594165	-8.21393	-0.986828	-2.5003	-2.59056	C	1909
-0.962856	-11.9819	-1.4498	-1.70552	-1.23188	C	4110
-1.50707	-12.5308	-0.660504	-0.574433	0.0864862	M	6610
-1.56406	-12.961	-0.636835	-1.09584	-0.750823	C	2772
-0.159414	-8.35129	-1.17046	-3.80734	-3.18157	C	4906
-2.17534	-14.3855	0.122791	-0.0497664	-0.203226	C	11813
-1.68435	-9.00988	0.136706	-0.151409	-1.65844	C	1082
-0.813325	-9.32772	-0.205259	-0.658382	-0.178238	C	6632
-1.05298	-9.4407	-0.257196	-0.893326	-0.698816	C	7451
-1.04196	-10.7377	0.297913	0.59148	0.00343159	C	3854
-0.371687	-5.41149	0.170089	0.18347	-0.348217	C	3073
-2.34151	-15.7522	-0.231918	-0.421132	-0.89354	C	5106
-0.576268	-12.6153	-0.767809	-0.504091	0.019852	M	7845
-0.588451	-4.17775	1.28731	1.41948	-1.04038	M	3374
-1.83223	-13.0944	-0.201111	-0.579866	0.0354715	M	4173
-1.97392	-5.48223	0.773327	-0.775737	-1.69405	C	4581
-0.448711	-2.15501	1.17126	0.223062	-0.667083	M	12038
-2.09701	-7.96982	-0.0328004	-1.1925	-2.11295	M	2688
-0.705798	-5.36049	0.332777	-0.392686	-0.884332	C	5199
