## Supplementary material for "Distinct Gut Microbiome Signatures in Ethnically Diverse Populations within a Shared Urban Asian Geography": The author list of the HELIOS Study Team

### Sheet: Sheet1
Title	First name	Last name	Email	Department	Organization	Address
Professor	John	Chambers	john.chambers@ntu.edu.sg	(1) Population and Global Health	(1) Nanyang Technological University, Lee Kong Chian School of Medicine	(1) 11 Mandalay Road, Singapore 308232
				(2) Department of Epidemiology and Biostatistics	(2) Imperial College London, School of Public Health	(2) Imperial College London, St Mary's Campus, London W2 1PG.
					(3) Precision Health Research, Singapore	(3) 23 Rochester Park, #06-01, Singapore 139234
Asst Professor	Marie	Loh	marie_loh@ntu.edu.sg	(1) Population and Global Health	(1) Nanyang Technological University, Lee Kong Chian School of Medicine	(1) Lee Kong Chian School of Medicine, 11 Mandalay Road, Singapore 308232
					(2) Genome Institute of Singapore, Agency for Science, Technology and Research	(2) 60 Biopolis St, Singapore 138672
				(2) Department of Epidemiology and Biostatistics	(2) Imperial College London, School of Public Health	(3) Imperial College London, St Mary's Campus, London W2 1PG.
					(4) National Skin Centre	(4) 1 Mandalay Rd, Singapore 308205
Professor	Paul	Eillott	p.elliott@imperial.ac.uk	Department of Epidemiology and Biostatistics	Imperial College London, School of Public Health	Imperial College London, White City Campus, 90 Wood Lane, London W12 0BZ
Asst Professor	Eng Sing	Lee	engsing.lee@moht.com.sg	Office for Healthcare Transformation	(1) Ministry of Health Office for Healthcare Transformation	(1) 1 N Buona Vista Link, #09-02 Elementum, Singapore 139691
				Population and Global Health	(2) Nanyang Technological University, Lee Kong Chian School of Medicine	(2) 11 Mandalay Road, Singapore 308232
Assoc Professor	Jimmy	Lee	jimmy.lee@nhghealth.com.sg		(1) National Healthcare Group	(1) 1 Mandalay Road, Singapore 308205
				Department of Psychosis	(2) Institute of Mental Health	(2) Institute of Mental Health, 10 Buangkok View, Buangkok Green, Medical Park, Singapore 539747
					(3) Nanyang Technological University, Lee Kong Chian School of Medicine	(3) 11 Mandalay Road, Singapore 308232
Assoc Professor	Joanne	Ngeow	joanne.ngeow@ntu.edu.sg	Population and Global Health	(1) Nanyang Technological University, Lee Kong Chian School of Medicine	(1) 11 Mandalay Road, Singapore 308232
				Division of Medical Oncology	(2) National Cancer Centre, Singapore	(2) 11 Hospital Crescent, Singapore 169610
Asst Professor	Sabrina	Wong	Sabrina_Kw_WONG@nhgp.com.sg	Clinical Research Unit	(1) National Healthcare Group Polyclinics	(1) 3 Fusionopolis Link, #03-08, Nexus @ one-north Singapore 138543
				Population and Global Health	(2) Nanyang Technological University	(2) 11 Mandalay Road, Singapore 308232
Professor	Elio	Riboli	e.riboli@imperial.ac.uk	Department of Epidemiology and Biostatistics	Imperial College London, School of Public Health	Imperial College London, White City Campus, 90 Wood Lane, London W12 0BZ
Dr	Tricia	Chang	tricia_qc_chang@nhgp.com.sg	-	National Healthcare Group Polyclinics	3 Fusionopolis Link, #03-08, Nexus @ one-north Singapore 138543
Asst Professor	Rinkoo	Dalan	rinkoo_dalan@ttsh.com.sg	Endocrinology	(1) Tan Tock Seng Hospital	(1) 11 Jln Tan Tock Seng, Singapore 308433
				Nutrition, Metabolism and Health	(2) Nanyang Technological University, Lee Kong Chian School of Medicine	(2) Lee Kong Chian School of Medicine, 11 Mandalay Road, Singapore 308232
Dr	Wai Kee	Kok	Kok_Wai_KEE@nhgp.com.sg	-	National Healthcare Group Polyclinics	3 Fusionopolis Link, #03-08, Nexus @ one-north Singapore 138543
Dr	Benjamin	Lam	LAMC0017@e.ntu.edu.sg	(1) Family and Community Medicine	(1) Khoo Teck Puat Hospital	(1) 90 Yishun Central, Singapore 768828
				(2) Population and Global Health	(2) Nanyang Technological University, Lee Kong Chian School of Medicine	(2) 11 Mandalay Road, Singapore 308232
				(3) Family Medicine	(3) Changi General Hospital	(3) 2 Simei Street 3, Singapore 529889
Dr	Kelvin	Li	kelvin.li@mohh.com.sg	Ophthalmology	Tan Tock Seng Hospital	11 Jalan Tan Tock Seng, Singapore 308433
Professor	Tock Han	Lim	tock_han_lim@nhg.com.sg	Ophthalmology	Tan Tock Seng Hospital	11 Jalan Tan Tock Seng, Singapore 308433
Dr	Pritesh	Jain	priteshrajesh.jain@ntu.edu.sg	Population and Global Health	Nanyang Technological University, Lee Kong Chian School of Medicine	11 Mandalay Road, Singapore 308232
Dr	Hong Kiat	Ng	hongkiat.ng@ntu.edu.sg	Population and Global Health	Nanyang Technological University, Lee Kong Chian School of Medicine	11 Mandalay Road, Singapore 308232
Dr	Theresia	Mina	theresia.hm@ntu.edu.sg	Population and Global Health	Nanyang Technological University, Lee Kong Chian School of Medicine	11 Mandalay Road, Singapore 308232
Dr	Nilanjana	Sadhu	nilanjana.sadhu@ntu.edu.sg	Population and Global Health	Nanyang Technological University, Lee Kong Chian School of Medicine	11 Mandalay Road, Singapore 308232
Dr	Akash	Bahai	akash.bahai@ntu.edu.sg	Population and Global Health	Nanyang Technological University, Lee Kong Chian School of Medicine	11 Mandalay Road, Singapore 308232
Dr	Dorrain	Low	dorrain.low@ntu.edu.sg	Population and Global Health	Nanyang Technological University, Lee Kong Chian School of Medicine	11 Mandalay Road, Singapore 308232
Dr	Xiaoyan	Wang	xiaoyan_wang@ntu.edu.sg	Population and Global Health	Nanyang Technological University, Lee Kong Chian School of Medicine	11 Mandalay Road, Singapore 308232
Dr	Harinakshi	Sanikini	h.sanikini@imperial.ac.uk	Department of Epidemiology and Biostatistics	Imperial College London, School of Public Health	Imperial College London, White City Campus, 90 Wood Lane, London W12 0BZ
Dr	Darwin	Tay	darwin.tay@ntu.edu.sg	Population and Global Health	Nanyang Technological University, Lee Kong Chian School of Medicine	11 Mandalay Road, Singapore 308232
Dr	Terry	Tong	terrytong@ntu.edu.sg	Population and Global Health	Nanyang Technological University, Lee Kong Chian School of Medicine	11 Mandalay Road, Singapore 308232
Dr	Kostas	Tsilidis	k.tsilidis@imperial.ac.uk	Department of Epidemiology and Biostatistics	Imperial College London, School of Public Health	Imperial College London, White City Campus, 90 Wood Lane, London W12 0BZ
Assoc Professor	Wansaicheong Khin-lin, Gervais		gervais_wansaicheong@ttsh.com.sg	Diagnostic Radiology	(1) Tan Tock Seng Hospital	(1) 11 Jalan Tan Tock Seng, Singapore 308433
				Population and Global Health	(2) Nanyang Technological University, Lee Kong Chian School of Medicine	(2) 11 Mandalay Road, Singapore 308232
Asst Professor	Yik Weng	Yew	ywyew@nsc.com.sg	Research Division	(1) National Skin Centre	(1) 1 Mandalay Rd, Singapore 308205
				Population and Global Health	(2) Nanyang Technological University, Lee Kong Chian School of Medicine	(2) 11 Mandalay Road, Singapore 308232
